# Causal Relationship between Mental Disorders and Cancers: a Mendelian Randomization Study

**DOI:** 10.1101/2024.07.23.24310860

**Authors:** Bowen Du, Han Hong, Chaopeng Tang, Li Fan, Jie Dong, Jingping Ge, Xuejun Shang

**Affiliations:** Department of Urology, Jinling Hospital, Affiliated Hospital of Medical School, Nanjing University, Nanjing, China

**Keywords:** Mental disorders, Cancer, Mendelian randomization, Genetics, SNP

## Abstract

**Background:** Evidence from observational studies suggests an association between mental disorders and cancers. However, the causality of this association remains unclear.

**Methods:** We collected genome-wide association study (GWAS) summary statistics of five mental disorders from the Psychiatric Genomics Consortium (PGC, 72,517 to 500,199 participants), paired with GWAS summary statistics of the risks of 18 cancer types from the UK Biobank (167,020 to 361,194 participants) and FinnGen database (110,521 to 264,701 participants). We conducted univariable and multivariable Mendelian randomization (MR) analyses to explore the causal relationships.

**Results:** We identified ten causal associations between mental disorders and cancer risks. Notably, anorexia nervosa (AN) exhibits a causal association with a decreased risk of prostate cancer (β = -0.30, p = 1.61 × 10^-6^) and an elevated risk for stomach cancer (β = 0.47, p = 5.3 × 10^-3^). Bipolar disorder (BD) is causally linked to a reduced risk of pancreatic cancer (β = -5.13 × 10^-4^, p = 3.2 × 10^-3^). Major depression disorder (MDD) is causally associated with an elevated risk of bladder cancer (β = 1.84 × 10^-3^, p = 5.0 × 10^-4^) and kidney cancer (β = 1.40 × 10^-3^, p = 4.9 × 10^-3^). Additionally, we found the causal effect of skin melanoma on BD (β = -10.39, p = 2.1×10^-4^) and Schizophrenia (SCZ, β = -7.42, p = 3.3 × 10^-4^) with a bi-directional MR analysis. Moreover, we identified leukocyte count as a causal mediator of a causal association between AN and stomach cancer with a two-step MR analysis.

**Conclusions:** In summary, our MR analysis reveals that mental disorders were causally associated with cancer risks.
