## Supplementary material for "Causal Relationship between Mental Disorders and Cancers: a Mendelian Randomization Study": Table S1

Table S1. The GWAS summary statics used in this study.
Traits	Phenocode	Population	Data source	Sample size	Pubmed ID
Attention deficit hyperactivity disorder	ADHD	European	PGC consortium	225534	36702997
Anorexia nervosa	AN	European	PGC consortium	72517	31308545
Bipolar disorder	BD	European	PGC consortium	413466	34002096
Major depressive disorder	MDD	European	PGC consortium	500199	34586374
Schizophrenia	SCZ	European	PGC consortium	130644	35396580
Bladder cancer	C3_BLADDER	European	UK biobank	361194
	C67	European	UK biobank	361194
	C3_BLADDER_EXALLC	European	FinnGen	261963
Brain cancer	C3_BRAIN	European	UK biobank	361194
	C71	European	UK biobank	361194
	C3_BRAIN_EXALLC	European	FinnGen	260357
Breast cancer	C3_BREAST	European	UK biobank	194174
	C50	European	UK biobank	194174
	C3_BREAST_EXALLC	European	FinnGen	163394
Colon cancer	C3_COLON	European	UK biobank	361194
	C18	European	UK biobank	361194
	C3_COLON_EXALLC	European	FinnGen	262875
Corpus uteri cancer	C3_CORPUS_UTERI	European	UK biobank	194174
	C54	European	UK biobank	194174
	C3_CORPUS_UTERI_EXALLC	European	FinnGen	151071
Esophageal cancer	C3_OESOPHAGUS	European	UK biobank	361194
	C15	European	UK biobank	361194
	C3_OESOPHAGUS_EXALLC	European	FinnGen	260086
Kidney cancer	C3_KIDNEY_NOTRENALPELVIS	European	UK biobank	361194
	C64	European	UK biobank	361194
	C3_KIDNEY_NOTRENALPELVIS_EXALLC	European	FinnGen	261413
Liver cancer	C3_LIVER_INTRAHEPATIC_BILE_DUCTS	European	UK biobank	361194
	C22	European	UK biobank	361194
	C3_LIVER_INTRAHEPATIC_BILE_DUCTS_EXALLC	European	FinnGen	260231
Lung cancer	C3_BRONCHUS_LUNG	European	UK biobank	361194
	C34	European	UK biobank	361194
	C3_BRONCHUS_LUNG_EXALLC	European	FinnGen	264701
Mesothelioma	C3_MESOTHELIOMA	European	UK biobank	361194
	C45	European	UK biobank	361194
	C3_MESOTHELIOMA_EXALLC	European	FinnGen	259881
Ovarian cancer	C3_OVARY	European	UK biobank	194174
	C56	European	UK biobank	194174
	C3_OVARY_EXALLC	European	FinnGen	150658
Pancreatic cancer	C3_PANCREAS	European	UK biobank	361194
	C25	European	UK biobank	361194
	C3_PANCREAS_EXALLC	European	FinnGen	260832
Prostate cancer	C3_PROSTATE	European	UK biobank	167020
	C61	European	UK biobank	167020
	C3_PROSTATE_EXALLC	European	FinnGen	121779
Rectal cancer	C3_RECTUM	European	UK biobank	361194
	C20	European	UK biobank	361194
	C3_RECTUM_EXALLC	European	FinnGen	261600
Skin melanoma	C3_MELANOMA_SKIN	European	UK biobank	361194
	C43	European	UK biobank	361194
	C3_MELANOMA_SKIN_EXALLC	European	FinnGen	262288
Stomach cancer	C3_STOMACH	European	UK biobank	361194
	C16	European	UK biobank	361194
	C3_STOMACH_EXALLC	European	FinnGen	260810
Testicular cancer	C3_TESTIS	European	UK biobank	167020
	C62	European	UK biobank	167020
	C3_TESTIS_EXALLC	European	FinnGen	110521
Thyroid cancer	C3_THYROID_GLAND	European	UK biobank	361194
	C73	European	UK biobank	361194
	C3_THYROID_GLAND_EXALLC	European	FinnGen	261108
Number of cigarettes daily	2887	European	UK biobank	84456
Frequency of drinking alcohol	20414	European	UK biobank	117914
Insomnia	1200	European	UK biobank	360738
White blood cell (leukocyte) count	30000_irnt	European	UK biobank	350470
Red blood cell (erythrocyte) count	30010_irnt	European	UK biobank	350475
Haemoglobin concentration	30020_irnt	European	UK biobank	350474
Haematocrit percentage	30030_irnt	European	UK biobank	350475
Mean corpuscular volume	30040_irnt	European	UK biobank	350473
Mean corpuscular haemoglobin	30050_irnt	European	UK biobank	350472
Mean corpuscular haemoglobin concentration	30060_irnt	European	UK biobank	350468
Red blood cell (erythrocyte) distribution width	30070_irnt	European	UK biobank	350473
Platelet count	30080_irnt	European	UK biobank	350474
Platelet crit	30090_irnt	European	UK biobank	350471
Mean platelet volume	30100_irnt	European	UK biobank	350470
Platelet distribution width	30110_irnt	European	UK biobank	350470
Lymphocyte count	30120_irnt	European	UK biobank	349856
Monocyte count	30130_irnt	European	UK biobank	349856
Neutrophill count	30140_irnt	European	UK biobank	349856
Eosinophill count	30150	European	UK biobank	349856
Basophill count	30160	European	UK biobank	349856
Nucleated red blood cell count	30170	European	UK biobank	349848
Lymphocyte percentage	30180_irnt	European	UK biobank	349861
Monocyte percentage	30190_irnt	European	UK biobank	349861
Neutrophill percentage	30200_irnt	European	UK biobank	349861
Eosinophill percentage	30210_irnt	European	UK biobank	349861
Basophill percentage	30220_irnt	European	UK biobank	349861
Nucleated red blood cell percentage	30230	European	UK biobank	349845
Reticulocyte percentage	30240_irnt	European	UK biobank	344728
Reticulocyte count	30250_irnt	European	UK biobank	344729
Mean reticulocyte volume	30260_irnt	European	UK biobank	344728
Mean sphered cell volume	30270_irnt	European	UK biobank	344729
Immature reticulocyte fraction	30280_irnt	European	UK biobank	344728
High light scatter reticulocyte percentage	30290_irnt	European	UK biobank	344729
High light scatter reticulocyte count	30300_irnt	European	UK biobank	344729
Microalbumin in urine	30500_irnt	European	UK biobank	108706
Creatinine (enzymatic) in urine	30510_irnt	European	UK biobank	350815
Potassium in urine	30520_irnt	European	UK biobank	350053
Sodium in urine	30530_irnt	European	UK biobank	350061
Albumin (quantile)	30600_irnt	European	UK biobank	315268
Creatinine (quantile)	30700_irnt	European	UK biobank	344104
Alkaline phosphatase (quantile)	30610_irnt	European	UK biobank	344292
Alanine aminotransferase (quantile)	30620_irnt	European	UK biobank	344136
Apoliprotein A (quantile)	30630_irnt	European	UK biobank	313387
Apoliprotein B (quantile)	30640_irnt	European	UK biobank	342590
Aspartate aminotransferase (quantile)	30650_irnt	European	UK biobank	342990
Direct bilirubin (quantile)	30660_irnt	European	UK biobank	292933
Urea (quantile)	30670_irnt	European	UK biobank	344052
Calcium (quantile)	30680_irnt	European	UK biobank	315153
Cholesterol (quantile)	30690_irnt	European	UK biobank	344278
C-reactive protein (quantile)	30710_irnt	European	UK biobank	345524
Cystatin C (quantile)	30720_irnt	European	UK biobank	344264
Gamma glutamyltransferase (quantile)	30730_irnt	European	UK biobank	344104
Glucose (quantile)	30740_irnt	European	UK biobank	314916
Glycated haemoglobin (quantile)	30750_irnt	European	UK biobank	344182
HDL cholesterol (quantile)	30760_irnt	European	UK biobank	315133
IGF-1 (quantile)	30770_irnt	European	UK biobank	342439
LDL direct (quantile)	30780_irnt	European	UK biobank	343621
Lipoprotein A (quantile)	30790_irnt	European	UK biobank	273896
Oestradiol (quantile)	30800_irnt	European	UK biobank	54498
Phosphate (quantile)	30810_irnt	European	UK biobank	314658
Rheumatoid factor (quantile)	30820_irnt	European	UK biobank	30565
SHBG (quantile)	30830_irnt	European	UK biobank	312215
Total bilirubin (quantile)	30840_irnt	European	UK biobank	342829
Testosterone (quantile)	30850_irnt	European	UK biobank	312102
Total protein (quantile)	30860_irnt	European	UK biobank	314921
Triglycerides (quantile)	30870_irnt	European	UK biobank	343992
Urate (quantile)	30880_irnt	European	UK biobank	343836
Vitamin D (quantile)	30890_irnt	European	UK biobank	329247
