## Supplementary material for "Causal Relationship between Mental Disorders and Cancers: a Mendelian Randomization Study": Table S3

Table S3. Causal effects of cancers on mental disorders analyzed by bi-directional univarable MR.
Cancer	Cancer code	Dataset	Mental disorder	Number of SNP	Method	��	SE of ��	p value	OR (0.95 CI)	F value	Correct causal direction	Steiger p value	Cochran��s Q value	p value of Cochran��s Q test	p value of MR-PRESSO global test	p value of MR-Egger test
Breast cancer	C3_BREAST	UK Biobank	ADHD	19	MR Egger	5.77E-01	1.06E+00	5.92E-01	1.78e+00 (2.24e-01 - 1.41e+01)	0.18	TRUE	1.73E-123	2.44E+01	1.41E-01	1.26E-01	3.80E-01
					Weighted median	6.43E-02	5.51E-01	9.07E-01	1.07e+00 (3.62e-01 - 3.14e+00)
					Inverse variance weighted	-2.94E-01	4.26E-01	4.90E-01	7.45e-01 (3.23e-01 - 1.72e+00)
					Simple mode	1.89E-01	8.58E-01	8.29E-01	1.21e+00 (2.24e-01 - 6.50e+00)
					Weighted mode	5.25E-01	7.23E-01	4.77E-01	1.69e+00 (4.10e-01 - 6.97e+00)
Breast cancer	C3_BREAST	UK Biobank	AN	22	MR Egger	1.33E+00	1.26E+00	3.04E-01	3.77e+00 (3.21e-01 - 4.44e+01)	0.14	TRUE	3.17E-58	2.02E+01	5.07E-01	5.44E-01	5.58E-01
					Weighted median	8.83E-01	7.43E-01	2.35E-01	2.42e+00 (5.64e-01 - 1.04e+01)
					Inverse variance weighted	6.41E-01	5.02E-01	2.02E-01	1.90e+00 (7.09e-01 - 5.08e+00)
					Simple mode	9.88E-01	1.22E+00	4.27E-01	2.69e+00 (2.46e-01 - 2.93e+01)
					Weighted mode	9.45E-01	9.04E-01	3.08E-01	2.57e+00 (4.38e-01 - 1.51e+01)
Breast cancer	C3_BREAST	UK Biobank	BD	21	MR Egger	1.31E-01	1.02E+00	8.99E-01	1.14e+00 (1.54e-01 - 8.45e+00)	0.15	TRUE	1.22E-171	2.77E+01	1.17E-01	1.24E-01	5.04E-01
					Weighted median	-2.16E-01	5.79E-01	7.09E-01	8.06e-01 (2.59e-01 - 2.51e+00)
					Inverse variance weighted	-5.01E-01	4.23E-01	2.36E-01	6.06e-01 (2.65e-01 - 1.39e+00)
					Simple mode	-2.15E+00	1.09E+00	6.35E-02	1.17e-01 (1.37e-02 - 9.95e-01)
					Weighted mode	-6.29E-02	6.48E-01	9.24E-01	9.39e-01 (2.64e-01 - 3.34e+00)
Breast cancer	C3_BREAST	UK Biobank	DP	24	MR Egger	-6.48E-02	4.53E-01	8.88E-01	9.37e-01 (3.86e-01 - 2.28e+00)	0.13	TRUE	2.60E-201	3.24E+01	9.14E-02	8.06E-02	8.17E-01
					Weighted median	2.70E-01	2.46E-01	2.73E-01	1.31e+00 (8.09e-01 - 2.12e+00)
					Inverse variance weighted	3.16E-02	1.87E-01	8.66E-01	1.03e+00 (7.15e-01 - 1.49e+00)
					Simple mode	3.35E-01	5.26E-01	5.30E-01	1.40e+00 (4.99e-01 - 3.92e+00)
					Weighted mode	3.48E-01	3.70E-01	3.57E-01	1.42e+00 (6.86e-01 - 2.92e+00)
Breast cancer	C3_BREAST	UK Biobank	SCZ	21	MR Egger	-6.11E-01	1.04E+00	5.63E-01	5.43e-01 (7.08e-02 - 4.16e+00)	0.15	TRUE	1.97E-81	3.25E+01	3.80E-02	5.62E-02	9.13E-01
					Weighted median	-5.34E-01	4.91E-01	2.77E-01	5.86e-01 (2.24e-01 - 1.53e+00)
					Inverse variance weighted	-7.16E-01	4.24E-01	9.13E-02	4.89e-01 (2.13e-01 - 1.12e+00)
					Simple mode	-6.03E-02	9.68E-01	9.51E-01	9.42e-01 (1.41e-01 - 6.28e+00)
					Weighted mode	-4.28E-01	5.54E-01	4.49E-01	6.52e-01 (2.20e-01 - 1.93e+00)
Breast cancer	C50	UK Biobank	ADHD	14	MR Egger	3.79E-01	1.50E+00	8.05E-01	1.46e+00 (7.78e-02 - 2.74e+01)	0.22	TRUE	1.39E-91	1.94E+01	1.13E-01	1.08E-01	7.43E-01
					Weighted median	1.37E-01	6.59E-01	8.35E-01	1.15e+00 (3.15e-01 - 4.17e+00)
					Inverse variance weighted	-8.55E-02	5.44E-01	8.75E-01	9.18e-01 (3.16e-01 - 2.67e+00)
					Simple mode	1.71E-01	1.21E+00	8.90E-01	1.19e+00 (1.11e-01 - 1.27e+01)
					Weighted mode	4.67E-01	1.07E+00	6.70E-01	1.60e+00 (1.95e-01 - 1.30e+01)
Breast cancer	C50	UK Biobank	AN	15	MR Egger	1.65E+00	2.18E+00	4.63E-01	5.20e+00 (7.26e-02 - 3.72e+02)	0.2	TRUE	4.98E-37	2.21E+01	7.61E-02	1.02E-01	7.09E-01
					Weighted median	9.51E-01	8.60E-01	2.69E-01	2.59e+00 (4.80e-01 - 1.40e+01)
					Inverse variance weighted	8.76E-01	7.89E-01	2.67E-01	2.40e+00 (5.11e-01 - 1.13e+01)
					Simple mode	-1.46E+00	1.55E+00	3.62E-01	2.32e-01 (1.10e-02 - 4.85e+00)
					Weighted mode	1.21E+00	1.02E+00	2.53E-01	3.37e+00 (4.57e-01 - 2.48e+01)
Breast cancer	C50	UK Biobank	BD	12	MR Egger	1.44E+00	1.48E+00	3.56E-01	4.21e+00 (2.29e-01 - 7.72e+01)	0.23	TRUE	1.71E-98	1.20E+01	3.65E-01	4.24E-01	3.74E-01
					Weighted median	-1.71E-01	7.14E-01	8.11E-01	8.43e-01 (2.08e-01 - 3.41e+00)
					Inverse variance weighted	1.51E-01	5.36E-01	7.79E-01	1.16e+00 (4.06e-01 - 3.33e+00)
					Simple mode	-5.29E-01	1.14E+00	6.51E-01	5.89e-01 (6.33e-02 - 5.48e+00)
					Weighted mode	-7.50E-02	7.66E-01	9.24E-01	9.28e-01 (2.07e-01 - 4.16e+00)
Breast cancer	C50	UK Biobank	DP	16	MR Egger	-4.62E-01	6.52E-01	4.90E-01	6.30e-01 (1.75e-01 - 2.26e+00)	0.18	TRUE	2.28E-141	2.41E+01	6.32E-02	5.24E-02	3.68E-01
					Weighted median	3.78E-01	3.13E-01	2.28E-01	1.46e+00 (7.90e-01 - 2.70e+00)
					Inverse variance weighted	9.68E-02	2.51E-01	7.00E-01	1.10e+00 (6.73e-01 - 1.80e+00)
					Simple mode	6.60E-01	5.75E-01	2.69E-01	1.94e+00 (6.27e-01 - 5.97e+00)
					Weighted mode	5.23E-01	5.40E-01	3.48E-01	1.69e+00 (5.86e-01 - 4.86e+00)
Breast cancer	C50	UK Biobank	SCZ	13	MR Egger	-1.69E+00	1.33E+00	2.32E-01	1.85e-01 (1.36e-02 - 2.52e+00)	0.24	TRUE	1.09E-59	1.73E+01	1.40E-01	1.71E-01	4.28E-01
					Weighted median	-5.19E-01	5.83E-01	3.73E-01	5.95e-01 (1.90e-01 - 1.86e+00)
					Inverse variance weighted	-6.73E-01	5.03E-01	1.81E-01	5.10e-01 (1.90e-01 - 1.37e+00)
					Simple mode	-5.94E-02	1.07E+00	9.57E-01	9.42e-01 (1.16e-01 - 7.66e+00)
					Weighted mode	-5.70E-01	7.02E-01	4.32E-01	5.65e-01 (1.43e-01 - 2.24e+00)
Breast cancer	C3_BREAST_3	FinnGen	ADHD	38	MR Egger	-1.86E-02	4.35E-02	6.72E-01	9.82e-01 (9.01e-01 - 1.07e+00)	23.51	TRUE	1.57E-249	5.59E+01	2.39E-02	2.38E-02	6.02E-01
					Weighted median	1.67E-04	2.35E-02	9.94E-01	1.00e+00 (9.55e-01 - 1.05e+00)
					Inverse variance weighted	2.13E-03	1.83E-02	9.07E-01	1.00e+00 (9.67e-01 - 1.04e+00)
					Simple mode	7.12E-03	4.55E-02	8.76E-01	1.01e+00 (9.21e-01 - 1.10e+00)
					Weighted mode	2.38E-02	4.80E-02	6.22E-01	1.02e+00 (9.32e-01 - 1.13e+00)
Breast cancer	C3_BREAST_3	FinnGen	AN	40	MR Egger	5.74E-02	5.38E-02	2.93E-01	1.06e+00 (9.53e-01 - 1.18e+00)	22.13	TRUE	3.86E-120	4.20E+01	3.43E-01	3.34E-01	2.04E-01
					Weighted median	3.25E-02	3.28E-02	3.22E-01	1.03e+00 (9.69e-01 - 1.10e+00)
					Inverse variance weighted	-5.91E-03	2.24E-02	7.92E-01	9.94e-01 (9.51e-01 - 1.04e+00)
					Simple mode	2.19E-02	6.77E-02	7.48E-01	1.02e+00 (8.95e-01 - 1.17e+00)
					Weighted mode	4.36E-02	5.02E-02	3.91E-01	1.04e+00 (9.47e-01 - 1.15e+00)
Breast cancer	C3_BREAST_3	FinnGen	BD	43	MR Egger	-1.22E-02	4.26E-02	7.75E-01	9.88e-01 (9.09e-01 - 1.07e+00)	19.89	TRUE	0.00E+00	6.46E+01	1.42E-02	1.10E-02	6.43E-01
					Weighted median	1.34E-02	2.33E-02	5.65E-01	1.01e+00 (9.68e-01 - 1.06e+00)
					Inverse variance weighted	5.73E-03	1.82E-02	7.52E-01	1.01e+00 (9.71e-01 - 1.04e+00)
					Simple mode	8.70E-02	4.94E-02	8.51E-02	1.09e+00 (9.90e-01 - 1.20e+00)
					Weighted mode	3.29E-02	4.03E-02	4.20E-01	1.03e+00 (9.55e-01 - 1.12e+00)
Breast cancer	C3_BREAST_3	FinnGen	DP	45	MR Egger	2.38E-02	1.93E-02	2.23E-01	1.02e+00 (9.86e-01 - 1.06e+00)	19.1	TRUE	0.00E+00	7.73E+01	1.41E-03	1.60E-03	2.04E-01
					Weighted median	4.71E-03	1.06E-02	6.57E-01	1.00e+00 (9.84e-01 - 1.03e+00)
					Inverse variance weighted	1.50E-03	8.57E-03	8.61E-01	1.00e+00 (9.85e-01 - 1.02e+00)
					Simple mode	3.05E-04	2.33E-02	9.90E-01	1.00e+00 (9.56e-01 - 1.05e+00)
					Weighted mode	3.81E-03	2.45E-02	8.77E-01	1.00e+00 (9.57e-01 - 1.05e+00)
Breast cancer	C3_BREAST_3	FinnGen	SCZ	43	MR Egger	-5.85E-02	3.75E-02	1.27E-01	9.43e-01 (8.76e-01 - 1.02e+00)	20.07	TRUE	3.35E-192	5.96E+01	3.79E-02	3.94E-02	2.90E-01
					Weighted median	-1.86E-02	2.09E-02	3.73E-01	9.82e-01 (9.42e-01 - 1.02e+00)
					Inverse variance weighted	-2.21E-02	1.61E-02	1.69E-01	9.78e-01 (9.48e-01 - 1.01e+00)
					Simple mode	-1.42E-02	3.87E-02	7.16E-01	9.86e-01 (9.14e-01 - 1.06e+00)
					Weighted mode	-2.41E-02	2.59E-02	3.58E-01	9.76e-01 (9.28e-01 - 1.03e+00)
Mesothelioma	C3_MESOTHELIOMA	UK Biobank	BD	4	MR Egger	3.49E+02	3.67E+02	4.43E-01	2.83e+151 (4.85e-162 - Inf)	0	TRUE	3.01E-12	2.06E+00	5.60E-01	6.49E-01	4.17E-01
					Weighted median	-1.52E+01	2.42E+01	5.31E-01	2.60e-07 (6.71e-28 - 1.00e+14)
					Inverse variance weighted	-2.32E+01	2.04E+01	2.54E-01	8.06e-11 (3.54e-28 - 1.83e+07)
					Simple mode	-1.17E+01	3.18E+01	7.37E-01	8.06e-06 (6.87e-33 - 9.46e+21)
					Weighted mode	-1.44E+01	2.76E+01	6.37E-01	5.43e-07 (1.91e-30 - 1.54e+17)
Mesothelioma	C3_MESOTHELIOMA	UK Biobank	DP	9	MR Egger	1.06E+01	2.09E+01	6.28E-01	4.00e+04 (6.07e-14 - 2.63e+22)	0	TRUE	2.34E-27	6.40E+00	6.03E-01	6.38E-01	9.68E-01
					Weighted median	7.66E+00	6.34E+00	2.27E-01	2.13e+03 (8.52e-03 - 5.32e+08)
					Inverse variance weighted	1.15E+01	4.93E+00	2.02E-02	9.41e+04 (5.99e+00 - 1.48e+09)
					Simple mode	4.64E+00	9.62E+00	6.42E-01	1.04e+02 (6.68e-07 - 1.62e+10)
					Weighted mode	5.02E+00	8.93E+00	5.90E-01	1.51e+02 (3.80e-06 - 5.99e+09)
Mesothelioma	C3_MESOTHELIOMA	UK Biobank	SCZ	4	MR Egger	6.42E+02	3.22E+02	1.84E-01	4.93e+278 (8.29e+04 - Inf)	0	TRUE	1.18E-04	5.19E+00	1.58E-01	2.59E-01	1.84E-01
					Weighted median	1.62E+01	2.23E+01	4.69E-01	1.08e+07 (1.02e-12 - 1.14e+26)
					Inverse variance weighted	1.03E+00	2.35E+01	9.65E-01	2.80e+00 (2.62e-20 - 2.98e+20)
					Simple mode	1.33E+01	3.55E+01	7.34E-01	5.68e+05 (3.24e-25 - 9.97e+35)
					Weighted mode	2.27E+01	2.72E+01	4.65E-01	7.32e+09 (4.91e-14 - 1.09e+33)
Mesothelioma	C45	UK Biobank	DP	4	MR Egger	9.36E+00	3.75E+01	8.26E-01	1.16e+04 (1.48e-28 - 9.09e+35)	0	TRUE	3.46E-15	1.97E+00	5.79E-01	6.17E-01	8.49E-01
					Weighted median	5.92E+00	8.98E+00	5.10E-01	3.71e+02 (8.48e-06 - 1.62e+10)
					Inverse variance weighted	1.43E+00	7.64E+00	8.51E-01	4.19e+00 (1.33e-06 - 1.32e+07)
					Simple mode	7.60E+00	1.24E+01	5.82E-01	2.00e+03 (6.06e-08 - 6.58e+13)
					Weighted mode	7.60E+00	1.21E+01	5.75E-01	2.00e+03 (9.51e-08 - 4.19e+13)
Prostate cancer	C3_PROSTATE	UK Biobank	ADHD	25	MR Egger	-1.11E+00	1.10E+00	3.25E-01	3.30e-01 (3.81e-02 - 2.86e+00)	0.1	TRUE	2.81E-166	3.61E+01	5.43E-02	5.78E-02	2.04E-01
					Weighted median	6.45E-01	5.31E-01	2.24E-01	1.91e+00 (6.74e-01 - 5.39e+00)
					Inverse variance weighted	2.20E-01	4.33E-01	6.12E-01	1.25e+00 (5.33e-01 - 2.91e+00)
					Simple mode	8.58E-01	9.41E-01	3.71E-01	2.36e+00 (3.73e-01 - 1.49e+01)
					Weighted mode	5.96E-01	7.79E-01	4.52E-01	1.81e+00 (3.94e-01 - 8.35e+00)
Prostate cancer	C3_PROSTATE	UK Biobank	AN	28	MR Egger	-7.00E-01	1.35E+00	6.08E-01	4.97e-01 (3.53e-02 - 6.97e+00)	0.08	TRUE	3.68E-85	2.51E+01	5.71E-01	5.79E-01	6.09E-01
					Weighted median	-2.32E-01	6.99E-01	7.40E-01	7.93e-01 (2.01e-01 - 3.12e+00)
					Inverse variance weighted	-5.03E-02	4.93E-01	9.19E-01	9.51e-01 (3.62e-01 - 2.50e+00)
					Simple mode	-1.19E+00	1.40E+00	4.02E-01	3.03e-01 (1.94e-02 - 4.73e+00)
					Weighted mode	-4.29E-02	1.09E+00	9.69E-01	9.58e-01 (1.13e-01 - 8.15e+00)
Prostate cancer	C3_PROSTATE	UK Biobank	BD	26	MR Egger	-4.89E-01	1.32E+00	7.14E-01	6.13e-01 (4.61e-02 - 8.16e+00)	0.09	TRUE	4.28E-221	4.99E+01	2.20E-03	2.00E-03	4.10E-01
					Weighted median	4.43E-01	5.72E-01	4.38E-01	1.56e+00 (5.08e-01 - 4.78e+00)
					Inverse variance weighted	5.38E-01	4.90E-01	2.73E-01	1.71e+00 (6.55e-01 - 4.48e+00)
					Simple mode	1.05E+00	9.92E-01	2.98E-01	2.87e+00 (4.11e-01 - 2.00e+01)
					Weighted mode	7.15E-01	9.77E-01	4.71E-01	2.05e+00 (3.01e-01 - 1.39e+01)
Prostate cancer	C3_PROSTATE	UK Biobank	DP	24	MR Egger	7.83E-02	4.52E-01	8.64E-01	1.08e+00 (4.46e-01 - 2.62e+00)	0.1	TRUE	3.54E-225	2.45E+01	3.74E-01	3.81E-01	8.34E-01
					Weighted median	-5.46E-02	2.40E-01	8.20E-01	9.47e-01 (5.91e-01 - 1.52e+00)
					Inverse variance weighted	-1.02E-02	1.72E-01	9.53E-01	9.90e-01 (7.06e-01 - 1.39e+00)
					Simple mode	-3.34E-02	4.60E-01	9.43E-01	9.67e-01 (3.92e-01 - 2.38e+00)
					Weighted mode	1.89E-01	4.28E-01	6.62E-01	1.21e+00 (5.22e-01 - 2.80e+00)
Prostate cancer	C3_PROSTATE	UK Biobank	SCZ	27	MR Egger	-6.56E-02	1.11E+00	9.53E-01	9.36e-01 (1.07e-01 - 8.20e+00)	0.09	TRUE	2.60E-121	4.20E+01	2.48E-02	2.34E-02	9.30E-01
					Weighted median	-1.79E-01	4.98E-01	7.20E-01	8.36e-01 (3.15e-01 - 2.22e+00)
					Inverse variance weighted	-1.56E-01	4.00E-01	6.95E-01	8.55e-01 (3.91e-01 - 1.87e+00)
					Simple mode	-1.96E-01	9.68E-01	8.41E-01	8.22e-01 (1.23e-01 - 5.48e+00)
					Weighted mode	-7.96E-01	8.12E-01	3.36E-01	4.51e-01 (9.19e-02 - 2.22e+00)
Prostate cancer	C61	UK Biobank	ADHD	19	MR Egger	-1.17E+00	1.72E+00	5.05E-01	3.11e-01 (1.08e-02 - 8.97e+00)	0.08	TRUE	3.12E-109	2.77E+01	6.64E-02	6.86E-02	6.43E-01
					Weighted median	-1.28E-01	7.39E-01	8.62E-01	8.80e-01 (2.07e-01 - 3.75e+00)
					Inverse variance weighted	-4.17E-01	6.23E-01	5.03E-01	6.59e-01 (1.94e-01 - 2.23e+00)
					Simple mode	6.78E-02	1.44E+00	9.63E-01	1.07e+00 (6.34e-02 - 1.81e+01)
					Weighted mode	2.40E-01	1.27E+00	8.52E-01	1.27e+00 (1.06e-01 - 1.52e+01)
Prostate cancer	C61	UK Biobank	AN	22	MR Egger	-5.03E-01	2.01E+00	8.05E-01	6.05e-01 (1.17e-02 - 3.12e+01)	0.07	TRUE	7.80E-59	1.67E+01	7.26E-01	7.51E-01	7.83E-01
					Weighted median	-9.25E-03	9.65E-01	9.92E-01	9.91e-01 (1.49e-01 - 6.57e+00)
					Inverse variance weighted	2.47E-02	6.95E-01	9.72E-01	1.03e+00 (2.63e-01 - 4.00e+00)
					Simple mode	9.56E-01	1.68E+00	5.76E-01	2.60e+00 (9.65e-02 - 7.01e+01)
					Weighted mode	4.63E-01	1.36E+00	7.36E-01	1.59e+00 (1.11e-01 - 2.28e+01)
Prostate cancer	C61	UK Biobank	BD	20	MR Egger	1.60E+00	2.02E+00	4.37E-01	4.97e+00 (9.52e-02 - 2.60e+02)	0.08	TRUE	4.16E-149	3.73E+01	7.33E-03	6.00E-03	5.06E-01
					Weighted median	3.70E-01	7.44E-01	6.19E-01	1.45e+00 (3.37e-01 - 6.23e+00)
					Inverse variance weighted	3.19E-01	6.89E-01	6.44E-01	1.38e+00 (3.56e-01 - 5.31e+00)
					Simple mode	2.90E-01	1.41E+00	8.39E-01	1.34e+00 (8.47e-02 - 2.11e+01)
					Weighted mode	6.36E-01	1.24E+00	6.15E-01	1.89e+00 (1.65e-01 - 2.16e+01)
Prostate cancer	C61	UK Biobank	DP	19	MR Egger	5.26E-01	6.38E-01	4.21E-01	1.69e+00 (4.85e-01 - 5.91e+00)	0.08	TRUE	7.51E-153	1.80E+01	4.56E-01	4.46E-01	2.43E-01
					Weighted median	-1.22E-01	3.37E-01	7.19E-01	8.86e-01 (4.57e-01 - 1.72e+00)
					Inverse variance weighted	-1.92E-01	2.35E-01	4.14E-01	8.25e-01 (5.21e-01 - 1.31e+00)
					Simple mode	5.62E-03	6.63E-01	9.93E-01	1.01e+00 (2.74e-01 - 3.69e+00)
					Weighted mode	8.57E-02	5.88E-01	8.86E-01	1.09e+00 (3.44e-01 - 3.45e+00)
Prostate cancer	C61	UK Biobank	SCZ	21	MR Egger	1.99E+00	1.65E+00	2.41E-01	7.32e+00 (2.91e-01 - 1.84e+02)	0.07	TRUE	1.45E-78	3.53E+01	1.87E-02	2.42E-02	1.24E-01
					Weighted median	-5.92E-01	6.82E-01	3.85E-01	5.53e-01 (1.45e-01 - 2.10e+00)
					Inverse variance weighted	-4.97E-01	5.92E-01	4.01E-01	6.08e-01 (1.91e-01 - 1.94e+00)
					Simple mode	-1.24E+00	1.30E+00	3.51E-01	2.89e-01 (2.26e-02 - 3.70e+00)
					Weighted mode	-1.38E+00	1.00E+00	1.83E-01	2.51e-01 (3.53e-02 - 1.79e+00)
Prostate cancer	C3_PROSTATE	FinnGen	ADHD	63	MR Egger	-6.57E-03	2.25E-02	7.71E-01	9.93e-01 (9.51e-01 - 1.04e+00)	14.59	TRUE	0.00E+00	1.03E+02	8.53E-04	1.20E-03	7.37E-01
					Weighted median	-7.83E-04	1.67E-02	9.63E-01	9.99e-01 (9.67e-01 - 1.03e+00)
					Inverse variance weighted	-2.15E-04	1.21E-02	9.86E-01	1.00e+00 (9.76e-01 - 1.02e+00)
					Simple mode	1.96E-03	3.31E-02	9.53E-01	1.00e+00 (9.39e-01 - 1.07e+00)
					Weighted mode	2.32E-04	2.37E-02	9.92E-01	1.00e+00 (9.55e-01 - 1.05e+00)
Prostate cancer	C3_PROSTATE	FinnGen	AN	63	MR Egger	4.19E-02	2.73E-02	1.30E-01	1.04e+00 (9.88e-01 - 1.10e+00)	14.84	TRUE	6.52E-282	5.39E+01	7.58E-01	7.74E-01	4.36E-01
					Weighted median	3.31E-02	2.12E-02	1.18E-01	1.03e+00 (9.92e-01 - 1.08e+00)
					Inverse variance weighted	2.36E-02	1.41E-02	9.46E-02	1.02e+00 (9.96e-01 - 1.05e+00)
					Simple mode	5.51E-02	3.98E-02	1.71E-01	1.06e+00 (9.77e-01 - 1.14e+00)
					Weighted mode	3.74E-02	2.91E-02	2.03E-01	1.04e+00 (9.81e-01 - 1.10e+00)
Prostate cancer	C3_PROSTATE	FinnGen	BD	75	MR Egger	4.45E-02	1.95E-02	2.53E-02	1.05e+00 (1.01e+00 - 1.09e+00)	11.68	TRUE	0.00E+00	1.04E+02	1.30E-02	1.84E-02	5.98E-02
					Weighted median	1.52E-02	1.45E-02	2.93E-01	1.02e+00 (9.87e-01 - 1.04e+00)
					Inverse variance weighted	1.33E-02	1.08E-02	2.20E-01	1.01e+00 (9.92e-01 - 1.04e+00)
					Simple mode	3.49E-02	2.79E-02	2.16E-01	1.04e+00 (9.80e-01 - 1.09e+00)
					Weighted mode	2.36E-02	1.97E-02	2.33E-01	1.02e+00 (9.85e-01 - 1.06e+00)
Prostate cancer	C3_PROSTATE	FinnGen	DP	76	MR Egger	5.46E-03	7.35E-03	4.60E-01	1.01e+00 (9.91e-01 - 1.02e+00)	11.62	TRUE	0.00E+00	7.59E+01	4.51E-01	4.67E-01	2.75E-01
					Weighted median	-1.50E-04	6.45E-03	9.81E-01	1.00e+00 (9.87e-01 - 1.01e+00)
					Inverse variance weighted	-1.25E-03	4.12E-03	7.62E-01	9.99e-01 (9.91e-01 - 1.01e+00)
					Simple mode	-4.63E-03	1.18E-02	6.96E-01	9.95e-01 (9.73e-01 - 1.02e+00)
					Weighted mode	2.71E-04	7.47E-03	9.71E-01	1.00e+00 (9.86e-01 - 1.02e+00)
Prostate cancer	C3_PROSTATE	FinnGen	SCZ	75	MR Egger	9.31E-03	1.70E-02	5.85E-01	1.01e+00 (9.76e-01 - 1.04e+00)	11.67	TRUE	0.00E+00	8.73E+01	1.39E-01	1.38E-01	4.13E-01
					Weighted median	-6.73E-03	1.35E-02	6.17E-01	9.93e-01 (9.67e-01 - 1.02e+00)
					Inverse variance weighted	-2.47E-03	9.16E-03	7.88E-01	9.98e-01 (9.80e-01 - 1.02e+00)
					Simple mode	3.36E-03	2.80E-02	9.05E-01	1.00e+00 (9.50e-01 - 1.06e+00)
					Weighted mode	-1.13E-02	2.09E-02	5.90E-01	9.89e-01 (9.49e-01 - 1.03e+00)
Skin melanoma	C3_MELANOMA_SKIN	UK Biobank	ADHD	6	MR Egger	1.91E+01	7.64E+00	6.70E-02	1.94e+08 (6.05e+01 - 6.22e+14)	0.08	TRUE	6.56E-22	1.05E+01	6.21E-02	9.42E-02	5.76E-02
					Weighted median	-2.07E+00	4.19E+00	6.21E-01	1.26e-01 (3.39e-05 - 4.68e+02)
					Inverse variance weighted	3.82E-01	4.16E+00	9.27E-01	1.46e+00 (4.19e-04 - 5.12e+03)
					Simple mode	-8.05E+00	6.87E+00	2.94E-01	3.19e-04 (4.57e-10 - 2.23e+02)
					Weighted mode	-7.44E+00	8.95E+00	4.44E-01	5.88e-04 (1.42e-11 - 2.44e+04)
Skin melanoma	C3_MELANOMA_SKIN	UK Biobank	AN	11	MR Egger	-1.12E+01	8.15E+00	2.02E-01	1.33e-05 (1.54e-12 - 1.16e+02)	0.05	TRUE	1.13E-16	1.96E+00	9.97E-01	9.99E-01	7.99E-01
					Weighted median	-9.94E+00	3.73E+00	7.65E-03	4.84e-05 (3.26e-08 - 7.18e-02)
					Inverse variance weighted	-9.24E+00	3.00E+00	2.07E-03	9.75e-05 (2.73e-07 - 3.48e-02)
					Simple mode	-1.00E+01	5.46E+00	9.67E-02	4.52e-05 (1.02e-09 - 2.00e+00)
					Weighted mode	-9.87E+00	4.91E+00	7.25E-02	5.19e-05 (3.40e-09 - 7.91e-01)
Skin melanoma	C3_MELANOMA_SKIN	UK Biobank	BD	10	MR Egger	-1.29E+01	7.19E+00	1.11E-01	2.61e-06 (1.98e-12 - 3.43e+00)	0.04	TRUE	1.28E-45	1.46E+01	1.01E-01	1.67E-01	7.16E-01
					Weighted median	-1.20E+01	2.91E+00	3.70E-05	6.07e-06 (2.02e-08 - 1.83e-03)
					Inverse variance weighted	-1.04E+01	2.80E+00	2.08E-04	3.08e-05 (1.27e-07 - 7.47e-03)
					Simple mode	-1.21E+01	4.43E+00	2.35E-02	5.82e-06 (9.96e-10 - 3.40e-02)
					Weighted mode	-1.23E+01	3.18E+00	3.72E-03	4.37e-06 (8.62e-09 - 2.22e-03)
Skin melanoma	C3_MELANOMA_SKIN	UK Biobank	DP	12	MR Egger	1.18E+00	2.27E+00	6.14E-01	3.26e+00 (3.80e-02 - 2.80e+02)	0.04	TRUE	2.28E-87	5.23E+00	9.20E-01	9.28E-01	8.23E-01
					Weighted median	6.74E-01	1.03E+00	5.13E-01	1.96e+00 (2.60e-01 - 1.48e+01)
					Inverse variance weighted	6.94E-01	8.14E-01	3.93E-01	2.00e+00 (4.06e-01 - 9.86e+00)
					Simple mode	6.57E-01	1.62E+00	6.93E-01	1.93e+00 (8.02e-02 - 4.64e+01)
					Weighted mode	6.57E-01	1.32E+00	6.29E-01	1.93e+00 (1.45e-01 - 2.58e+01)
Skin melanoma	C3_MELANOMA_SKIN	UK Biobank	SCZ	10	MR Egger	-3.61E+00	5.00E+00	4.92E-01	2.72e-02 (1.50e-06 - 4.93e+02)	0.04	TRUE	1.25E-20	4.89E+00	8.44E-01	8.80E-01	4.27E-01
					Weighted median	-7.63E+00	2.75E+00	5.63E-03	4.87e-04 (2.20e-06 - 1.08e-01)
					Inverse variance weighted	-7.42E+00	2.06E+00	3.25E-04	6.02e-04 (1.05e-05 - 3.43e-02)
					Simple mode	-8.90E+00	3.94E+00	5.05E-02	1.37e-04 (6.01e-08 - 3.12e-01)
					Weighted mode	-7.80E+00	3.24E+00	3.94E-02	4.08e-04 (7.12e-07 - 2.34e-01)
Skin melanoma	C43	UK Biobank	ADHD	5	MR Egger	2.57E+01	1.13E+01	1.07E-01	1.38e+11 (3.56e+01 - 5.36e+20)	0.05	TRUE	9.21E-14	8.49E+00	7.52E-02	1.18E-01	9.96E-02
					Weighted median	-3.64E+00	5.73E+00	5.25E-01	2.62e-02 (3.50e-07 - 1.97e+03)
					Inverse variance weighted	9.70E-01	6.06E+00	8.73E-01	2.64e+00 (1.82e-05 - 3.81e+05)
					Simple mode	-9.01E+00	8.71E+00	3.59E-01	1.22e-04 (4.74e-12 - 3.16e+03)
					Weighted mode	-8.79E+00	1.16E+01	4.93E-01	1.53e-04 (1.87e-14 - 1.25e+06)
Skin melanoma	C43	UK Biobank	AN	9	MR Egger	-1.88E+01	1.25E+01	1.77E-01	6.88e-09 (1.50e-19 - 3.15e+02)	0.03	TRUE	2.71E-10	1.31E+00	9.95E-01	9.96E-01	5.76E-01
					Weighted median	-1.33E+01	5.51E+00	1.54E-02	1.60e-06 (3.27e-11 - 7.78e-02)
					Inverse variance weighted	-1.19E+01	4.50E+00	7.93E-03	6.55e-06 (9.75e-10 - 4.40e-02)
					Simple mode	-1.45E+01	8.98E+00	1.46E-01	5.29e-07 (1.19e-14 - 2.35e+01)
					Weighted mode	-1.54E+01	7.68E+00	7.93E-02	1.99e-07 (5.81e-14 - 6.82e-01)
Skin melanoma	C43	UK Biobank	BD	5	MR Egger	-2.90E+01	1.06E+01	7.25E-02	2.66e-13 (2.32e-22 - 3.03e-04)	0.05	TRUE	1.04E-17	4.11E+00	3.91E-01	5.01E-01	2.63E-01
					Weighted median	-1.67E+01	5.35E+00	1.85E-03	5.77e-08 (1.60e-12 - 2.08e-03)
					Inverse variance weighted	-1.55E+01	4.17E+00	2.08E-04	1.93e-07 (5.46e-11 - 6.82e-04)
					Simple mode	-1.68E+01	7.54E+00	9.03E-02	5.20e-08 (1.97e-14 - 1.37e-01)
					Weighted mode	-1.68E+01	6.22E+00	5.42E-02	5.20e-08 (2.65e-13 - 1.02e-02)
Skin melanoma	C43	UK Biobank	DP	9	MR Egger	1.77E+00	3.66E+00	6.43E-01	5.90e+00 (4.49e-03 - 7.75e+03)	0.03	TRUE	3.75E-52	4.65E+00	7.94E-01	8.27E-01	8.28E-01
					Weighted median	1.16E+00	1.62E+00	4.72E-01	3.19e+00 (1.34e-01 - 7.59e+01)
					Inverse variance weighted	9.98E-01	1.24E+00	4.23E-01	2.71e+00 (2.37e-01 - 3.11e+01)
					Simple mode	1.06E+00	2.16E+00	6.37E-01	2.88e+00 (4.19e-02 - 1.98e+02)
					Weighted mode	1.03E+00	2.10E+00	6.39E-01	2.79e+00 (4.52e-02 - 1.72e+02)
Skin melanoma	C43	UK Biobank	SCZ	5	MR Egger	-4.54E+00	1.00E+01	6.81E-01	1.07e-02 (3.16e-11 - 3.61e+06)	0.05	TRUE	1.59E-07	1.92E+00	7.51E-01	8.11E-01	4.91E-01
					Weighted median	-1.15E+01	4.81E+00	1.72E-02	1.05e-05 (8.39e-10 - 1.31e-01)
					Inverse variance weighted	-1.18E+01	3.88E+00	2.45E-03	7.77e-06 (3.84e-09 - 1.57e-02)
					Simple mode	-1.08E+01	6.76E+00	1.84E-01	1.97e-05 (3.43e-11 - 1.13e+01)
					Weighted mode	-1.12E+01	6.10E+00	1.40E-01	1.33e-05 (8.54e-11 - 2.09e+00)
Skin melanoma	C3_MELANOMA_SKIN	FinnGen	ADHD	8	MR Egger	1.14E-01	5.20E-02	6.99E-02	1.12e+00 (1.01e+00 - 1.24e+00)	864.28	TRUE	3.87E-45	1.04E+01	1.69E-01	1.93E-01	5.40E-02
					Weighted median	1.48E-02	1.97E-02	4.55E-01	1.01e+00 (9.76e-01 - 1.05e+00)
					Inverse variance weighted	-4.80E-03	1.77E-02	7.87E-01	9.95e-01 (9.61e-01 - 1.03e+00)
					Simple mode	1.69E-02	2.93E-02	5.82E-01	1.02e+00 (9.60e-01 - 1.08e+00)
					Weighted mode	1.96E-02	2.32E-02	4.26E-01	1.02e+00 (9.74e-01 - 1.07e+00)
Skin melanoma	C3_MELANOMA_SKIN	FinnGen	AN	13	MR Egger	-1.38E-01	7.74E-02	1.03E-01	8.71e-01 (7.49e-01 - 1.01e+00)	433.62	TRUE	6.91E-20	2.05E+01	5.86E-02	6.88E-02	9.49E-02
					Weighted median	2.04E-02	2.98E-02	4.94E-01	1.02e+00 (9.63e-01 - 1.08e+00)
					Inverse variance weighted	-3.05E-03	2.56E-02	9.05E-01	9.97e-01 (9.48e-01 - 1.05e+00)
					Simple mode	2.31E-02	5.60E-02	6.87E-01	1.02e+00 (9.17e-01 - 1.14e+00)
					Weighted mode	2.99E-02	3.61E-02	4.24E-01	1.03e+00 (9.60e-01 - 1.11e+00)
Skin melanoma	C3_MELANOMA_SKIN	FinnGen	BD	11	MR Egger	-7.21E-03	5.95E-02	9.06E-01	9.93e-01 (8.83e-01 - 1.12e+00)	439.44	TRUE	4.11E-55	1.70E+01	7.53E-02	9.90E-02	4.81E-01
					Weighted median	-5.04E-02	2.22E-02	2.31E-02	9.51e-01 (9.10e-01 - 9.93e-01)
					Inverse variance weighted	-4.84E-02	1.98E-02	1.46E-02	9.53e-01 (9.17e-01 - 9.91e-01)
					Simple mode	-3.03E-02	3.80E-02	4.44E-01	9.70e-01 (9.00e-01 - 1.05e+00)
					Weighted mode	-4.51E-02	2.94E-02	1.56E-01	9.56e-01 (9.02e-01 - 1.01e+00)
Skin melanoma	C3_MELANOMA_SKIN	FinnGen	DP	12	MR Egger	-2.12E-03	1.96E-02	9.16E-01	9.98e-01 (9.60e-01 - 1.04e+00)	476.44	TRUE	2.13E-88	1.38E+01	2.47E-01	2.57E-01	9.02E-01
					Weighted median	-9.10E-03	8.06E-03	2.59E-01	9.91e-01 (9.75e-01 - 1.01e+00)
					Inverse variance weighted	2.08E-04	6.43E-03	9.74E-01	1.00e+00 (9.88e-01 - 1.01e+00)
					Simple mode	-7.98E-03	1.53E-02	6.12E-01	9.92e-01 (9.63e-01 - 1.02e+00)
					Weighted mode	-1.06E-02	1.04E-02	3.29E-01	9.89e-01 (9.69e-01 - 1.01e+00)
Skin melanoma	C3_MELANOMA_SKIN	FinnGen	SCZ	11	MR Egger	-6.27E-02	5.16E-02	2.56E-01	9.39e-01 (8.49e-01 - 1.04e+00)	439.44	TRUE	2.76E-20	1.41E+01	1.67E-01	2.42E-01	9.68E-01
					Weighted median	-6.85E-02	1.86E-02	2.31E-04	9.34e-01 (9.00e-01 - 9.68e-01)
					Inverse variance weighted	-6.07E-02	1.67E-02	2.71E-04	9.41e-01 (9.11e-01 - 9.72e-01)
					Simple mode	-7.52E-02	2.78E-02	2.22E-02	9.28e-01 (8.78e-01 - 9.80e-01)
					Weighted mode	-7.72E-02	2.12E-02	4.52E-03	9.26e-01 (8.88e-01 - 9.65e-01)
Testis cancer	C3_TESTIS	UK Biobank	AN	4	MR Egger	-2.61E+00	2.81E+01	9.35E-01	7.37e-02 (8.49e-26 - 6.40e+22)	0.03	TRUE	6.04E-11	5.99E-01	8.97E-01	9.05E-01	9.86E-01
					Weighted median	-4.17E+00	6.86E+00	5.43E-01	1.54e-02 (2.25e-08 - 1.06e+04)
					Inverse variance weighted	-3.15E+00	6.00E+00	6.00E-01	4.30e-02 (3.33e-07 - 5.55e+03)
					Simple mode	-6.56E+00	9.40E+00	5.36E-01	1.42e-03 (1.41e-11 - 1.43e+05)
					Weighted mode	-5.19E+00	9.22E+00	6.13E-01	5.57e-03 (7.94e-11 - 3.91e+05)
Testis cancer	C3_TESTIS	UK Biobank	DP	4	MR Egger	7.27E+00	7.12E+00	4.14E-01	1.44e+03 (1.26e-03 - 1.64e+09)	0.03	TRUE	1.50E-23	4.52E+00	2.10E-01	2.78E-01	6.27E-01
					Weighted median	4.83E+00	2.42E+00	4.54E-02	1.26e+02 (1.10e+00 - 1.43e+04)
					Inverse variance weighted	3.51E+00	2.30E+00	1.27E-01	3.33e+01 (3.70e-01 - 2.99e+03)
					Simple mode	6.14E+00	3.55E+00	1.82E-01	4.66e+02 (4.44e-01 - 4.88e+05)
					Weighted mode	6.22E+00	3.09E+00	1.37E-01	5.05e+02 (1.18e+00 - 2.15e+05)
Testis cancer	C62	UK Biobank	AN	4	MR Egger	7.49E+00	4.10E+01	8.72E-01	1.80e+03 (2.46e-32 - 1.31e+38)	0.01	TRUE	3.62E-06	3.24E+00	3.56E-01	3.90E-01	9.89E-01
					Weighted median	-2.37E+00	1.30E+01	8.55E-01	9.31e-02 (8.05e-13 - 1.08e+10)
					Inverse variance weighted	6.89E+00	1.10E+01	5.33E-01	9.78e+02 (3.88e-07 - 2.46e+12)
					Simple mode	-4.47E+00	1.97E+01	8.35E-01	1.14e-02 (1.89e-19 - 6.86e+14)
					Weighted mode	-5.95E+00	2.16E+01	8.00E-01	2.60e-03 (1.17e-21 - 5.77e+15)
Testis cancer	C62	UK Biobank	BD	4	MR Egger	-3.86E+01	2.00E+01	1.93E-01	1.73e-17 (1.67e-34 - 1.79e+00)	0.01	TRUE	1.83E-15	6.99E+00	7.21E-02	1.37E-01	1.24E-01
					Weighted median	6.47E+00	8.94E+00	4.69E-01	6.48e+02 (1.58e-05 - 2.66e+10)
					Inverse variance weighted	9.59E+00	1.04E+01	3.58E-01	1.47e+04 (1.90e-05 - 1.13e+13)
					Simple mode	1.67E+00	1.42E+01	9.14E-01	5.32e+00 (4.57e-12 - 6.20e+12)
					Weighted mode	3.93E+00	1.32E+01	7.86E-01	5.07e+01 (2.68e-10 - 9.61e+12)
Testis cancer	C62	UK Biobank	DP	7	MR Egger	2.38E+00	4.25E+00	6.01E-01	1.08e+01 (2.57e-03 - 4.50e+04)	0.01	TRUE	1.31E-32	1.52E+00	9.58E-01	9.62E-01	3.96E-01
					Weighted median	4.88E+00	2.91E+00	9.31E-02	1.32e+02 (4.42e-01 - 3.96e+04)
					Inverse variance weighted	5.76E+00	2.20E+00	8.91E-03	3.17e+02 (4.23e+00 - 2.37e+04)
					Simple mode	3.86E+00	3.93E+00	3.64E-01	4.75e+01 (2.15e-02 - 1.05e+05)
					Weighted mode	3.86E+00	3.84E+00	3.54E-01	4.75e+01 (2.54e-02 - 8.89e+04)
Testis cancer	C62	UK Biobank	SCZ	4	MR Egger	1.20E+01	3.22E+01	7.46E-01	1.59e+05 (5.87e-23 - 4.29e+32)	0.01	TRUE	2.39E-07	6.29E+00	9.82E-02	1.81E-01	9.91E-01
					Weighted median	1.15E+01	8.03E+00	1.53E-01	9.48e+04 (1.39e-02 - 6.45e+11)
					Inverse variance weighted	1.16E+01	9.07E+00	2.01E-01	1.09e+05 (2.06e-03 - 5.78e+12)
					Simple mode	2.18E+01	1.46E+01	2.32E-01	2.80e+09 (1.13e-03 - 6.95e+21)
					Weighted mode	1.91E+01	1.50E+01	2.93E-01	1.95e+08 (3.27e-05 - 1.16e+21)
Thyroid cancer	C3_THYROID_GLAND	UK Biobank	BD	4	MR Egger	2.63E+01	2.34E+01	3.77E-01	2.76e+11 (3.55e-09 - 2.14e+31)	0.01	TRUE	2.04E-14	5.74E-01	9.02E-01	8.69E-01	8.76E-01
					Weighted median	2.31E+01	1.13E+01	4.01E-02	1.09e+10 (2.84e+00 - 4.18e+19)
					Inverse variance weighted	2.26E+01	9.50E+00	1.76E-02	6.25e+09 (5.14e+01 - 7.59e+17)
					Simple mode	2.90E+01	1.54E+01	1.55E-01	3.95e+12 (3.35e-01 - 4.67e+25)
					Weighted mode	1.54E+01	1.29E+01	3.20E-01	4.68e+06 (4.78e-05 - 4.59e+17)
Thyroid cancer	C3_THYROID_GLAND	UK Biobank	SCZ	4	MR Egger	3.75E+01	2.14E+01	2.21E-01	2.02e+16 (1.30e-02 - 3.15e+34)	0.01	TRUE	1.73E-06	4.13E+00	2.48E-01	3.25E-01	2.38E-01
					Weighted median	-3.58E+00	1.13E+01	7.52E-01	2.78e-02 (6.17e-12 - 1.25e+08)
					Inverse variance weighted	5.08E+00	1.03E+01	6.21E-01	1.61e+02 (2.87e-07 - 9.03e+10)
					Simple mode	2.56E+01	1.86E+01	2.62E-01	1.29e+11 (2.07e-05 - 8.02e+26)
					Weighted mode	-7.58E+00	1.20E+01	5.74E-01	5.09e-04 (2.82e-14 - 9.17e+06)
Thyroid cancer	C73	UK Biobank	DP	4	MR Egger	1.02E+01	9.67E+00	4.01E-01	2.79e+04 (1.63e-04 - 4.78e+12)	0.01	TRUE	1.33E-15	2.41E+00	4.91E-01	5.54E-01	4.18E-01
					Weighted median	-5.66E-01	6.49E+00	9.30E-01	5.68e-01 (1.71e-06 - 1.89e+05)
					Inverse variance weighted	2.19E+00	5.51E+00	6.91E-01	8.94e+00 (1.82e-04 - 4.38e+05)
					Simple mode	-9.24E-01	8.95E+00	9.24E-01	3.97e-01 (9.51e-09 - 1.66e+07)
					Weighted mode	-1.07E+00	8.24E+00	9.05E-01	3.45e-01 (3.33e-08 - 3.57e+06)
Thyroid cancer	C3_THYROID_GLAND	FinnGen	ADHD	6	MR Egger	1.91E-02	3.88E-02	6.48E-01	1.02e+00 (9.45e-01 - 1.10e+00)	1545.42	TRUE	6.21E-29	2.87E+00	7.20E-01	7.97E-01	8.13E-01
					Weighted median	2.89E-02	1.91E-02	1.30E-01	1.03e+00 (9.92e-01 - 1.07e+00)
					Inverse variance weighted	2.80E-02	1.60E-02	8.01E-02	1.03e+00 (9.97e-01 - 1.06e+00)
					Simple mode	4.92E-02	2.81E-02	1.40E-01	1.05e+00 (9.94e-01 - 1.11e+00)
					Weighted mode	2.95E-02	2.08E-02	2.15E-01	1.03e+00 (9.89e-01 - 1.07e+00)
Thyroid cancer	C3_THYROID_GLAND	FinnGen	AN	6	MR Egger	7.61E-03	7.26E-02	9.22E-01	1.01e+00 (8.74e-01 - 1.16e+00)	1545.42	TRUE	8.82E-08	7.59E+00	1.80E-01	3.17E-01	4.24E-01
					Weighted median	7.49E-02	2.78E-02	7.12E-03	1.08e+00 (1.02e+00 - 1.14e+00)
					Inverse variance weighted	6.68E-02	2.87E-02	1.99E-02	1.07e+00 (1.01e+00 - 1.13e+00)
					Simple mode	6.79E-02	4.49E-02	1.91E-01	1.07e+00 (9.80e-01 - 1.17e+00)
					Weighted mode	7.80E-02	3.13E-02	5.49E-02	1.08e+00 (1.02e+00 - 1.15e+00)
Thyroid cancer	C3_THYROID_GLAND	FinnGen	BD	7	MR Egger	5.40E-02	3.85E-02	2.19E-01	1.06e+00 (9.79e-01 - 1.14e+00)	1220.63	TRUE	3.40E-44	5.06E+00	5.36E-01	6.57E-01	3.71E-01
					Weighted median	2.29E-02	1.77E-02	1.96E-01	1.02e+00 (9.88e-01 - 1.06e+00)
					Inverse variance weighted	1.95E-02	1.56E-02	2.13E-01	1.02e+00 (9.89e-01 - 1.05e+00)
					Simple mode	2.56E-02	3.19E-02	4.53E-01	1.03e+00 (9.64e-01 - 1.09e+00)
					Weighted mode	2.35E-02	1.99E-02	2.83E-01	1.02e+00 (9.85e-01 - 1.06e+00)
Thyroid cancer	C3_THYROID_GLAND	FinnGen	DP	6	MR Egger	8.26E-03	1.73E-02	6.59E-01	1.01e+00 (9.75e-01 - 1.04e+00)	1545.42	TRUE	6.46E-45	3.90E+00	5.64E-01	4.62E-01	9.85E-01
					Weighted median	7.49E-03	8.54E-03	3.80E-01	1.01e+00 (9.91e-01 - 1.02e+00)
					Inverse variance weighted	8.58E-03	7.21E-03	2.34E-01	1.01e+00 (9.94e-01 - 1.02e+00)
					Simple mode	1.33E-02	1.69E-02	4.68E-01	1.01e+00 (9.80e-01 - 1.05e+00)
					Weighted mode	-6.56E-04	9.15E-03	9.46E-01	9.99e-01 (9.82e-01 - 1.02e+00)
Thyroid cancer	C3_THYROID_GLAND	FinnGen	SCZ	7	MR Egger	-1.14E-02	3.56E-02	7.62E-01	9.89e-01 (9.22e-01 - 1.06e+00)	1220.63	TRUE	2.54E-21	4.63E+00	5.92E-01	6.77E-01	8.87E-01
					Weighted median	-1.54E-02	1.73E-02	3.75E-01	9.85e-01 (9.52e-01 - 1.02e+00)
					Inverse variance weighted	-1.62E-02	1.44E-02	2.59E-01	9.84e-01 (9.57e-01 - 1.01e+00)
					Simple mode	-6.87E-03	2.97E-02	8.25E-01	9.93e-01 (9.37e-01 - 1.05e+00)
					Weighted mode	-1.44E-02	1.86E-02	4.70E-01	9.86e-01 (9.50e-01 - 1.02e+00)
