## Supplementary material for "Causal Relationship between Mental Disorders and Cancers: a Mendelian Randomization Study": Table S4

Table S4. Causal effects of mental disorders on cancers analyzed by multivarable MR.
Mental disorder	Cancer	Cancer code	Dataset	Number of SNP	��	SE of ��	p value	OR (0.95 CI)
ADHD	Bladder cancer	C3_BLADDER	UK Biobank	31	2.62E-04	3.41E-04	4.43E-01	1.00e+00 (1.00e+00 - 1.00e+00)
ADHD	Bladder cancer	C67	UK Biobank	31	-5.06E-04	4.09E-04	2.16E-01	9.99e-01 (9.99e-01 - 1.00e+00)
ADHD	Bladder cancer	C3_BLADDER	FinnGen	30	-1.90E-02	9.46E-02	8.40E-01	9.81e-01 (8.15e-01 - 1.18e+00)
ADHD	Brain cancer	C3_BRAIN	UK Biobank	31	8.04E-05	2.60E-04	7.57E-01	1.00e+00 (1.00e+00 - 1.00e+00)
ADHD	Brain cancer	C71	UK Biobank	31	2.34E-04	2.48E-04	3.44E-01	1.00e+00 (1.00e+00 - 1.00e+00)
ADHD	Brain cancer	C3_BRAIN	FinnGen	30	-1.92E-01	2.06E-01	3.52E-01	8.26e-01 (5.52e-01 - 1.24e+00)
ADHD	Breast cancer	C3_BREAST	UK Biobank	31	-1.90E-03	2.05E-03	3.52E-01	9.98e-01 (9.94e-01 - 1.00e+00)
ADHD	Breast cancer	C50	UK Biobank	31	-9.32E-04	2.03E-03	6.46E-01	9.99e-01 (9.95e-01 - 1.00e+00)
ADHD	Breast cancer	C3_BREAST_3	FinnGen	30	-4.63E-02	5.17E-02	3.70E-01	9.55e-01 (8.63e-01 - 1.06e+00)
ADHD	Colon cancer	C3_COLON	UK Biobank	31	9.07E-04	5.60E-04	1.05E-01	1.00e+00 (1.00e+00 - 1.00e+00)
ADHD	Colon cancer	C18	UK Biobank	31	1.28E-03	5.97E-04	3.21E-02	1.00e+00 (1.00e+00 - 1.00e+00)
ADHD	Colon cancer	C3_COLON	FinnGen	30	1.30E-02	7.90E-02	8.69E-01	1.01e+00 (8.68e-01 - 1.18e+00)
ADHD	Endometrial cancer	C3_CORPUS_UTERI	UK Biobank	31	-2.31E-04	8.16E-04	7.77E-01	1.00e+00 (9.98e-01 - 1.00e+00)
ADHD	Endometrial cancer	C54	UK Biobank	31	-6.51E-04	8.25E-04	4.31E-01	9.99e-01 (9.98e-01 - 1.00e+00)
ADHD	Endometrial cancer	C3_CORPUS_UTERI	FinnGen	30	-3.24E-02	1.19E-01	7.86E-01	9.68e-01 (7.66e-01 - 1.22e+00)
ADHD	Esophageal cancer	C3_OESOPHAGUS	UK Biobank	31	3.71E-04	2.87E-04	1.97E-01	1.00e+00 (1.00e+00 - 1.00e+00)
ADHD	Esophageal cancer	C15	UK Biobank	31	3.33E-04	3.04E-04	2.74E-01	1.00e+00 (1.00e+00 - 1.00e+00)
ADHD	Esophageal cancer	C3_OESOPHAGUS	FinnGen	30	3.44E-01	1.88E-01	6.69E-02	1.41e+00 (9.76e-01 - 2.04e+00)
ADHD	Kindey cancer	C3_KIDNEY_NOTRENALPELVIS	UK Biobank	31	-1.59E-04	3.56E-04	6.54E-01	1.00e+00 (9.99e-01 - 1.00e+00)
ADHD	Kindey cancer	C64	UK Biobank	31	-1.31E-04	3.68E-04	7.22E-01	1.00e+00 (9.99e-01 - 1.00e+00)
ADHD	Kindey cancer	C3_KIDNEY_NOTRENALPELVIS	FinnGen	30	-1.26E-01	1.09E-01	2.46E-01	8.82e-01 (7.12e-01 - 1.09e+00)
ADHD	Liver cancer	C3_LIVER_INTRAHEPATIC_BILE_DUCTS	UK Biobank	31	1.42E-04	1.92E-04	4.60E-01	1.00e+00 (1.00e+00 - 1.00e+00)
ADHD	Liver cancer	C22	UK Biobank	31	1.01E-04	1.72E-04	5.55E-01	1.00e+00 (1.00e+00 - 1.00e+00)
ADHD	Liver cancer	C3_LIVER_INTRAHEPATIC_BILE_DUCTS	FinnGen	30	-1.23E-01	1.85E-01	5.07E-01	8.84e-01 (6.15e-01 - 1.27e+00)
ADHD	Lung cancer	C3_BRONCHUS_LUNG	UK Biobank	31	4.02E-04	5.11E-04	4.31E-01	1.00e+00 (9.99e-01 - 1.00e+00)
ADHD	Lung cancer	C34	UK Biobank	31	-2.08E-04	5.01E-04	6.78E-01	1.00e+00 (9.99e-01 - 1.00e+00)
ADHD	Lung cancer	C3_BRONCHUS_LUNG	FinnGen	30	6.53E-02	9.01E-02	4.69E-01	1.07e+00 (8.95e-01 - 1.27e+00)
ADHD	Mesothelioma	C3_MESOTHELIOMA	UK Biobank	31	1.53E-05	1.72E-04	9.29E-01	1.00e+00 (1.00e+00 - 1.00e+00)
ADHD	Mesothelioma	C45	UK Biobank	31	9.52E-05	1.70E-04	5.76E-01	1.00e+00 (1.00e+00 - 1.00e+00)
ADHD	Mesothelioma	C3_MESOTHELIOMA	FinnGen	30	-1.03E-01	2.25E-01	6.48E-01	9.02e-01 (5.80e-01 - 1.40e+00)
ADHD	Ovary cancer	C3_OVARY	UK Biobank	31	-1.21E-03	6.45E-04	6.14E-02	9.99e-01 (9.98e-01 - 1.00e+00)
ADHD	Ovary cancer	C56	UK Biobank	31	-8.27E-04	6.12E-04	1.77E-01	9.99e-01 (9.98e-01 - 1.00e+00)
ADHD	Ovary cancer	C3_OVARY	FinnGen	30	-6.33E-02	1.48E-01	6.69E-01	9.39e-01 (7.02e-01 - 1.26e+00)
ADHD	Pancreas cancer	C3_PANCREAS	UK Biobank	31	-1.55E-04	2.27E-04	4.96E-01	1.00e+00 (9.99e-01 - 1.00e+00)
ADHD	Pancreas cancer	C25	UK Biobank	31	-1.50E-05	2.43E-04	9.51E-01	1.00e+00 (1.00e+00 - 1.00e+00)
ADHD	Pancreas cancer	C3_PANCREAS	FinnGen	30	1.51E-02	1.21E-01	9.00E-01	1.02e+00 (8.01e-01 - 1.29e+00)
ADHD	Prostate cancer	C3_PROSTATE	UK Biobank	31	-1.47E-03	2.29E-03	5.20E-01	9.99e-01 (9.94e-01 - 1.00e+00)
ADHD	Prostate cancer	C61	UK Biobank	31	-1.50E-03	1.92E-03	4.35E-01	9.98e-01 (9.95e-01 - 1.00e+00)
ADHD	Prostate cancer	C3_PROSTATE	FinnGen	30	7.68E-02	5.83E-02	1.88E-01	1.08e+00 (9.63e-01 - 1.21e+00)
ADHD	Rectum cancer	C3_RECTUM	UK Biobank	31	-1.79E-05	4.75E-04	9.70E-01	1.00e+00 (9.99e-01 - 1.00e+00)
ADHD	Rectum cancer	C20	UK Biobank	31	-1.81E-04	4.82E-04	7.08E-01	1.00e+00 (9.99e-01 - 1.00e+00)
ADHD	Rectum cancer	C3_RECTUM	FinnGen	30	1.47E-01	9.31E-02	1.15E-01	1.16e+00 (9.65e-01 - 1.39e+00)
ADHD	Skin melanoma	C3_MELANOMA_SKIN	UK Biobank	31	-1.01E-03	8.03E-04	2.11E-01	9.99e-01 (9.97e-01 - 1.00e+00)
ADHD	Skin melanoma	C43	UK Biobank	31	-6.72E-04	5.71E-04	2.39E-01	9.99e-01 (9.98e-01 - 1.00e+00)
ADHD	Skin melanoma	C3_MELANOMA_SKIN	FinnGen	30	1.90E-02	9.95E-02	8.49E-01	1.02e+00 (8.39e-01 - 1.24e+00)
ADHD	Stomach cancer	C3_STOMACH	UK Biobank	31	-9.85E-05	2.21E-04	6.56E-01	1.00e+00 (9.99e-01 - 1.00e+00)
ADHD	Stomach cancer	C16	UK Biobank	31	-1.75E-05	2.73E-04	9.49E-01	1.00e+00 (9.99e-01 - 1.00e+00)
ADHD	Stomach cancer	C3_STOMACH	FinnGen	30	3.06E-02	1.24E-01	8.06E-01	1.03e+00 (8.08e-01 - 1.32e+00)
ADHD	Testis cancer	C3_TESTIS	UK Biobank	31	3.77E-04	4.76E-04	4.28E-01	1.00e+00 (9.99e-01 - 1.00e+00)
ADHD	Testis cancer	C62	UK Biobank	31	5.01E-04	4.16E-04	2.28E-01	1.00e+00 (1.00e+00 - 1.00e+00)
ADHD	Testis cancer	C3_TESTIS	FinnGen	30	2.18E-01	2.24E-01	3.30E-01	1.24e+00 (8.02e-01 - 1.93e+00)
ADHD	Thyroid cancer	C3_THYROID_GLAND	UK Biobank	31	-7.54E-05	2.40E-04	7.54E-01	1.00e+00 (9.99e-01 - 1.00e+00)
ADHD	Thyroid cancer	C73	UK Biobank	31	-2.86E-05	2.06E-04	8.90E-01	1.00e+00 (1.00e+00 - 1.00e+00)
ADHD	Thyroid cancer	C3_THYROID_GLAND	FinnGen	30	5.92E-02	1.39E-01	6.70E-01	1.06e+00 (8.08e-01 - 1.39e+00)
AN	Bladder cancer	C3_BLADDER	UK Biobank	8	-3.94E-04	3.67E-04	2.84E-01	1.00e+00 (9.99e-01 - 1.00e+00)
AN	Bladder cancer	C67	UK Biobank	8	-1.94E-04	4.88E-04	6.91E-01	1.00e+00 (9.99e-01 - 1.00e+00)
AN	Bladder cancer	C3_BLADDER	FinnGen	8	-6.71E-02	1.17E-01	5.66E-01	9.35e-01 (7.44e-01 - 1.18e+00)
AN	Brain cancer	C3_BRAIN	UK Biobank	8	-6.87E-05	3.22E-04	8.31E-01	1.00e+00 (9.99e-01 - 1.00e+00)
AN	Brain cancer	C71	UK Biobank	8	4.10E-05	3.19E-04	8.98E-01	1.00e+00 (9.99e-01 - 1.00e+00)
AN	Brain cancer	C3_BRAIN	FinnGen	8	-1.30E-01	2.28E-01	5.69E-01	8.78e-01 (5.62e-01 - 1.37e+00)
AN	Breast cancer	C3_BREAST	UK Biobank	8	-1.11E-03	2.65E-03	6.77E-01	9.99e-01 (9.94e-01 - 1.00e+00)
AN	Breast cancer	C50	UK Biobank	8	1.36E-03	2.56E-03	5.95E-01	1.00e+00 (9.96e-01 - 1.01e+00)
AN	Breast cancer	C3_BREAST_3	FinnGen	8	3.87E-02	6.04E-02	5.22E-01	1.04e+00 (9.23e-01 - 1.17e+00)
AN	Colon cancer	C3_COLON	UK Biobank	8	1.88E-04	6.35E-04	7.67E-01	1.00e+00 (9.99e-01 - 1.00e+00)
AN	Colon cancer	C18	UK Biobank	8	-1.58E-03	7.08E-04	2.60E-02	9.98e-01 (9.97e-01 - 1.00e+00)
AN	Colon cancer	C3_COLON	FinnGen	8	8.94E-02	9.61E-02	3.52E-01	1.09e+00 (9.06e-01 - 1.32e+00)
AN	Endometrial cancer	C3_CORPUS_UTERI	UK Biobank	8	-2.10E-03	9.86E-04	3.28E-02	9.98e-01 (9.96e-01 - 1.00e+00)
AN	Endometrial cancer	C54	UK Biobank	8	-1.58E-03	9.74E-04	1.04E-01	9.98e-01 (9.97e-01 - 1.00e+00)
AN	Endometrial cancer	C3_CORPUS_UTERI	FinnGen	8	-1.88E-01	1.64E-01	2.50E-01	8.28e-01 (6.01e-01 - 1.14e+00)
AN	Esophageal cancer	C3_OESOPHAGUS	UK Biobank	8	-4.12E-04	3.49E-04	2.37E-01	1.00e+00 (9.99e-01 - 1.00e+00)
AN	Esophageal cancer	C15	UK Biobank	8	-5.78E-04	4.13E-04	1.62E-01	9.99e-01 (9.99e-01 - 1.00e+00)
AN	Esophageal cancer	C3_OESOPHAGUS	FinnGen	8	7.97E-02	2.40E-01	7.40E-01	1.08e+00 (6.76e-01 - 1.73e+00)
AN	Kindey cancer	C3_KIDNEY_NOTRENALPELVIS	UK Biobank	8	-5.94E-04	4.64E-04	2.01E-01	9.99e-01 (9.98e-01 - 1.00e+00)
AN	Kindey cancer	C64	UK Biobank	8	-4.39E-04	4.78E-04	3.58E-01	1.00e+00 (9.99e-01 - 1.00e+00)
AN	Kindey cancer	C3_KIDNEY_NOTRENALPELVIS	FinnGen	8	-8.36E-02	1.35E-01	5.36E-01	9.20e-01 (7.06e-01 - 1.20e+00)
AN	Liver cancer	C3_LIVER_INTRAHEPATIC_BILE_DUCTS	UK Biobank	8	4.39E-05	2.22E-04	8.44E-01	1.00e+00 (1.00e+00 - 1.00e+00)
AN	Liver cancer	C22	UK Biobank	8	1.48E-05	2.23E-04	9.47E-01	1.00e+00 (1.00e+00 - 1.00e+00)
AN	Liver cancer	C3_LIVER_INTRAHEPATIC_BILE_DUCTS	FinnGen	8	2.76E-01	2.22E-01	2.14E-01	1.32e+00 (8.53e-01 - 2.03e+00)
AN	Lung cancer	C3_BRONCHUS_LUNG	UK Biobank	8	-1.31E-03	6.61E-04	4.77E-02	9.99e-01 (9.97e-01 - 1.00e+00)
AN	Lung cancer	C34	UK Biobank	8	-5.82E-04	6.50E-04	3.71E-01	9.99e-01 (9.98e-01 - 1.00e+00)
AN	Lung cancer	C3_BRONCHUS_LUNG	FinnGen	8	-1.21E-01	1.11E-01	2.75E-01	8.86e-01 (7.13e-01 - 1.10e+00)
AN	Mesothelioma	C3_MESOTHELIOMA	UK Biobank	8	-5.18E-04	1.81E-04	4.28E-03	9.99e-01 (9.99e-01 - 1.00e+00)
AN	Mesothelioma	C45	UK Biobank	8	-5.62E-04	1.82E-04	1.96E-03	9.99e-01 (9.99e-01 - 1.00e+00)
AN	Mesothelioma	C3_MESOTHELIOMA	FinnGen	8	4.50E-01	3.09E-01	1.46E-01	1.57e+00 (8.56e-01 - 2.87e+00)
AN	Ovary cancer	C3_OVARY	UK Biobank	8	2.88E-04	7.25E-04	6.91E-01	1.00e+00 (9.99e-01 - 1.00e+00)
AN	Ovary cancer	C56	UK Biobank	8	-6.67E-04	6.71E-04	3.20E-01	9.99e-01 (9.98e-01 - 1.00e+00)
AN	Ovary cancer	C3_OVARY	FinnGen	8	2.85E-01	1.67E-01	8.91E-02	1.33e+00 (9.57e-01 - 1.85e+00)
AN	Pancreas cancer	C3_PANCREAS	UK Biobank	8	-5.13E-04	3.02E-04	8.89E-02	9.99e-01 (9.99e-01 - 1.00e+00)
AN	Pancreas cancer	C25	UK Biobank	8	-9.04E-04	3.39E-04	7.75E-03	9.99e-01 (9.98e-01 - 1.00e+00)
AN	Pancreas cancer	C3_PANCREAS	FinnGen	8	-1.93E-01	1.64E-01	2.37E-01	8.24e-01 (5.98e-01 - 1.14e+00)
AN	Prostate cancer	C3_PROSTATE	UK Biobank	8	-5.57E-04	2.88E-03	8.47E-01	9.99e-01 (9.94e-01 - 1.01e+00)
AN	Prostate cancer	C61	UK Biobank	8	9.42E-04	2.39E-03	6.93E-01	1.00e+00 (9.96e-01 - 1.01e+00)
AN	Prostate cancer	C3_PROSTATE	FinnGen	8	-2.00E-01	6.73E-02	2.95E-03	8.19e-01 (7.18e-01 - 9.34e-01)
AN	Rectum cancer	C3_RECTUM	UK Biobank	8	-9.04E-05	4.52E-04	8.41E-01	1.00e+00 (9.99e-01 - 1.00e+00)
AN	Rectum cancer	C20	UK Biobank	8	-4.43E-05	5.24E-04	9.33E-01	1.00e+00 (9.99e-01 - 1.00e+00)
AN	Rectum cancer	C3_RECTUM	FinnGen	8	7.63E-02	1.00E-01	4.46E-01	1.08e+00 (8.87e-01 - 1.31e+00)
AN	Skin melanoma	C3_MELANOMA_SKIN	UK Biobank	8	-2.95E-03	9.74E-04	2.47E-03	9.97e-01 (9.95e-01 - 9.99e-01)
AN	Skin melanoma	C43	UK Biobank	8	-1.29E-03	7.38E-04	8.07E-02	9.99e-01 (9.97e-01 - 1.00e+00)
AN	Skin melanoma	C3_MELANOMA_SKIN	FinnGen	8	2.43E-01	1.31E-01	6.43E-02	1.28e+00 (9.86e-01 - 1.65e+00)
AN	Stomach cancer	C3_STOMACH	UK Biobank	8	-4.36E-04	2.48E-04	7.93E-02	1.00e+00 (9.99e-01 - 1.00e+00)
AN	Stomach cancer	C16	UK Biobank	8	-6.47E-04	3.46E-04	6.13E-02	9.99e-01 (9.99e-01 - 1.00e+00)
AN	Stomach cancer	C3_STOMACH	FinnGen	8	3.13E-01	1.54E-01	4.24E-02	1.37e+00 (1.01e+00 - 1.85e+00)
AN	Testis cancer	C3_TESTIS	UK Biobank	8	8.80E-04	6.00E-04	1.43E-01	1.00e+00 (1.00e+00 - 1.00e+00)
AN	Testis cancer	C62	UK Biobank	8	1.01E-03	4.70E-04	3.22E-02	1.00e+00 (1.00e+00 - 1.00e+00)
AN	Testis cancer	C3_TESTIS	FinnGen	8	7.39E-02	2.96E-01	8.03E-01	1.08e+00 (6.03e-01 - 1.92e+00)
AN	Thyroid cancer	C3_THYROID_GLAND	UK Biobank	8	1.52E-04	2.80E-04	5.86E-01	1.00e+00 (1.00e+00 - 1.00e+00)
AN	Thyroid cancer	C73	UK Biobank	8	-3.03E-04	2.58E-04	2.41E-01	1.00e+00 (9.99e-01 - 1.00e+00)
AN	Thyroid cancer	C3_THYROID_GLAND	FinnGen	8	6.61E-02	1.58E-01	6.76E-01	1.07e+00 (7.83e-01 - 1.46e+00)
BD	Bladder cancer	C3_BLADDER	UK Biobank	79	4.75E-05	1.93E-04	8.05E-01	1.00e+00 (1.00e+00 - 1.00e+00)
BD	Bladder cancer	C67	UK Biobank	79	1.73E-04	2.74E-04	5.27E-01	1.00e+00 (1.00e+00 - 1.00e+00)
BD	Bladder cancer	C3_BLADDER	FinnGen	72	9.01E-02	5.66E-02	1.11E-01	1.09e+00 (9.79e-01 - 1.22e+00)
BD	Brain cancer	C3_BRAIN	UK Biobank	79	-5.63E-05	1.38E-04	6.84E-01	1.00e+00 (1.00e+00 - 1.00e+00)
BD	Brain cancer	C71	UK Biobank	79	-5.31E-06	1.37E-04	9.69E-01	1.00e+00 (1.00e+00 - 1.00e+00)
BD	Brain cancer	C3_BRAIN	FinnGen	72	-7.68E-02	1.05E-01	4.66E-01	9.26e-01 (7.53e-01 - 1.14e+00)
BD	Breast cancer	C3_BREAST	UK Biobank	79	3.39E-03	1.27E-03	7.74E-03	1.00e+00 (1.00e+00 - 1.01e+00)
BD	Breast cancer	C50	UK Biobank	79	3.37E-03	1.27E-03	7.84E-03	1.00e+00 (1.00e+00 - 1.01e+00)
BD	Breast cancer	C3_BREAST_3	FinnGen	72	4.21E-02	2.93E-02	1.51E-01	1.04e+00 (9.85e-01 - 1.10e+00)
BD	Colon cancer	C3_COLON	UK Biobank	79	-3.56E-04	3.61E-04	3.25E-01	1.00e+00 (9.99e-01 - 1.00e+00)
BD	Colon cancer	C18	UK Biobank	79	-7.90E-04	3.26E-04	1.55E-02	9.99e-01 (9.99e-01 - 1.00e+00)
BD	Colon cancer	C3_COLON	FinnGen	72	-7.89E-02	5.27E-02	1.35E-01	9.24e-01 (8.33e-01 - 1.02e+00)
BD	Endometrial cancer	C3_CORPUS_UTERI	UK Biobank	79	6.99E-04	5.24E-04	1.82E-01	1.00e+00 (1.00e+00 - 1.00e+00)
BD	Endometrial cancer	C54	UK Biobank	79	1.27E-04	5.13E-04	8.05E-01	1.00e+00 (9.99e-01 - 1.00e+00)
BD	Endometrial cancer	C3_CORPUS_UTERI	FinnGen	72	-1.82E-04	7.35E-02	9.98E-01	1.00e+00 (8.66e-01 - 1.15e+00)
BD	Esophageal cancer	C3_OESOPHAGUS	UK Biobank	79	9.57E-06	1.58E-04	9.52E-01	1.00e+00 (1.00e+00 - 1.00e+00)
BD	Esophageal cancer	C15	UK Biobank	79	-2.58E-04	1.76E-04	1.43E-01	1.00e+00 (9.99e-01 - 1.00e+00)
BD	Esophageal cancer	C3_OESOPHAGUS	FinnGen	72	4.81E-02	1.16E-01	6.80E-01	1.05e+00 (8.35e-01 - 1.32e+00)
BD	Kindey cancer	C3_KIDNEY_NOTRENALPELVIS	UK Biobank	79	5.79E-05	2.11E-04	7.84E-01	1.00e+00 (1.00e+00 - 1.00e+00)
BD	Kindey cancer	C64	UK Biobank	79	2.65E-04	2.07E-04	2.00E-01	1.00e+00 (1.00e+00 - 1.00e+00)
BD	Kindey cancer	C3_KIDNEY_NOTRENALPELVIS	FinnGen	72	-5.57E-03	6.86E-02	9.35E-01	9.94e-01 (8.69e-01 - 1.14e+00)
BD	Liver cancer	C3_LIVER_INTRAHEPATIC_BILE_DUCTS	UK Biobank	79	1.01E-04	1.00E-04	3.14E-01	1.00e+00 (1.00e+00 - 1.00e+00)
BD	Liver cancer	C22	UK Biobank	79	-6.76E-05	1.03E-04	5.10E-01	1.00e+00 (1.00e+00 - 1.00e+00)
BD	Liver cancer	C3_LIVER_INTRAHEPATIC_BILE_DUCTS	FinnGen	72	-3.33E-01	1.24E-01	7.33E-03	7.17e-01 (5.62e-01 - 9.14e-01)
BD	Lung cancer	C3_BRONCHUS_LUNG	UK Biobank	79	-1.26E-05	2.63E-04	9.62E-01	1.00e+00 (9.99e-01 - 1.00e+00)
BD	Lung cancer	C34	UK Biobank	79	-3.88E-05	2.63E-04	8.83E-01	1.00e+00 (9.99e-01 - 1.00e+00)
BD	Lung cancer	C3_BRONCHUS_LUNG	FinnGen	72	-1.01E-01	5.44E-02	6.31E-02	9.04e-01 (8.12e-01 - 1.01e+00)
BD	Mesothelioma	C3_MESOTHELIOMA	UK Biobank	79	4.74E-05	9.63E-05	6.23E-01	1.00e+00 (1.00e+00 - 1.00e+00)
BD	Mesothelioma	C45	UK Biobank	79	1.84E-04	9.75E-05	5.92E-02	1.00e+00 (1.00e+00 - 1.00e+00)
BD	Mesothelioma	C3_MESOTHELIOMA	FinnGen	72	2.36E-01	1.49E-01	1.14E-01	1.27e+00 (9.45e-01 - 1.70e+00)
BD	Ovary cancer	C3_OVARY	UK Biobank	79	-8.32E-04	3.75E-04	2.67E-02	9.99e-01 (9.98e-01 - 1.00e+00)
BD	Ovary cancer	C56	UK Biobank	79	-5.08E-04	3.13E-04	1.04E-01	9.99e-01 (9.99e-01 - 1.00e+00)
BD	Ovary cancer	C3_OVARY	FinnGen	72	-6.47E-02	8.63E-02	4.54E-01	9.37e-01 (7.91e-01 - 1.11e+00)
BD	Pancreas cancer	C3_PANCREAS	UK Biobank	79	-4.56E-04	1.36E-04	7.75E-04	1.00e+00 (9.99e-01 - 1.00e+00)
BD	Pancreas cancer	C25	UK Biobank	79	-3.56E-04	1.49E-04	1.71E-02	1.00e+00 (9.99e-01 - 1.00e+00)
BD	Pancreas cancer	C3_PANCREAS	FinnGen	72	9.02E-02	7.33E-02	2.19E-01	1.09e+00 (9.48e-01 - 1.26e+00)
BD	Prostate cancer	C3_PROSTATE	UK Biobank	79	8.66E-03	1.47E-03	4.16E-09	1.01e+00 (1.01e+00 - 1.01e+00)
BD	Prostate cancer	C61	UK Biobank	79	5.84E-03	1.16E-03	4.58E-07	1.01e+00 (1.00e+00 - 1.01e+00)
BD	Prostate cancer	C3_PROSTATE	FinnGen	72	-2.68E-02	3.33E-02	4.20E-01	9.74e-01 (9.12e-01 - 1.04e+00)
BD	Rectum cancer	C3_RECTUM	UK Biobank	79	-9.74E-04	2.55E-04	1.32E-04	9.99e-01 (9.99e-01 - 1.00e+00)
BD	Rectum cancer	C20	UK Biobank	79	-3.66E-04	2.47E-04	1.38E-01	1.00e+00 (9.99e-01 - 1.00e+00)
BD	Rectum cancer	C3_RECTUM	FinnGen	72	-2.21E-01	6.52E-02	6.87E-04	8.01e-01 (7.05e-01 - 9.11e-01)
BD	Skin melanoma	C3_MELANOMA_SKIN	UK Biobank	79	-1.16E-03	4.64E-04	1.23E-02	9.99e-01 (9.98e-01 - 1.00e+00)
BD	Skin melanoma	C43	UK Biobank	79	-1.43E-03	3.82E-04	1.89E-04	9.99e-01 (9.98e-01 - 9.99e-01)
BD	Skin melanoma	C3_MELANOMA_SKIN	FinnGen	72	4.10E-02	5.65E-02	4.68E-01	1.04e+00 (9.33e-01 - 1.16e+00)
BD	Stomach cancer	C3_STOMACH	UK Biobank	79	-3.03E-04	1.13E-04	7.45E-03	1.00e+00 (9.99e-01 - 1.00e+00)
BD	Stomach cancer	C16	UK Biobank	79	-4.66E-04	1.51E-04	2.05E-03	1.00e+00 (9.99e-01 - 1.00e+00)
BD	Stomach cancer	C3_STOMACH	FinnGen	72	-1.60E-01	8.19E-02	5.03E-02	8.52e-01 (7.26e-01 - 1.00e+00)
BD	Testis cancer	C3_TESTIS	UK Biobank	79	-4.99E-04	3.09E-04	1.06E-01	1.00e+00 (9.99e-01 - 1.00e+00)
BD	Testis cancer	C62	UK Biobank	79	-6.63E-04	2.58E-04	1.01E-02	9.99e-01 (9.99e-01 - 1.00e+00)
BD	Testis cancer	C3_TESTIS	FinnGen	72	-1.31E-02	1.46E-01	9.28E-01	9.87e-01 (7.42e-01 - 1.31e+00)
BD	Thyroid cancer	C3_THYROID_GLAND	UK Biobank	79	-5.83E-05	1.34E-04	6.64E-01	1.00e+00 (1.00e+00 - 1.00e+00)
BD	Thyroid cancer	C73	UK Biobank	79	3.14E-04	1.24E-04	1.12E-02	1.00e+00 (1.00e+00 - 1.00e+00)
BD	Thyroid cancer	C3_THYROID_GLAND	FinnGen	72	-5.00E-02	7.29E-02	4.93E-01	9.51e-01 (8.25e-01 - 1.10e+00)
DP	Bladder cancer	C3_BLADDER	UK Biobank	76	1.69E-03	4.41E-04	1.28E-04	1.00e+00 (1.00e+00 - 1.00e+00)
DP	Bladder cancer	C67	UK Biobank	76	3.11E-03	6.46E-04	1.46E-06	1.00e+00 (1.00e+00 - 1.00e+00)
DP	Bladder cancer	C3_BLADDER	FinnGen	72	2.38E-01	1.50E-01	1.12E-01	1.27e+00 (9.46e-01 - 1.70e+00)
DP	Brain cancer	C3_BRAIN	UK Biobank	76	-5.82E-04	3.03E-04	5.45E-02	9.99e-01 (9.99e-01 - 1.00e+00)
DP	Brain cancer	C71	UK Biobank	76	-5.33E-04	3.23E-04	9.89E-02	9.99e-01 (9.99e-01 - 1.00e+00)
DP	Brain cancer	C3_BRAIN	FinnGen	72	3.27E-01	2.57E-01	2.03E-01	1.39e+00 (8.38e-01 - 2.30e+00)
DP	Breast cancer	C3_BREAST	UK Biobank	76	9.24E-03	2.59E-03	3.65E-04	1.01e+00 (1.00e+00 - 1.01e+00)
DP	Breast cancer	C50	UK Biobank	76	1.03E-02	2.36E-03	1.42E-05	1.01e+00 (1.01e+00 - 1.01e+00)
DP	Breast cancer	C3_BREAST_3	FinnGen	72	1.08E-01	6.38E-02	8.99E-02	1.11e+00 (9.83e-01 - 1.26e+00)
DP	Colon cancer	C3_COLON	UK Biobank	76	-6.46E-04	7.98E-04	4.18E-01	9.99e-01 (9.98e-01 - 1.00e+00)
DP	Colon cancer	C18	UK Biobank	76	-1.63E-03	9.26E-04	7.75E-02	9.98e-01 (9.97e-01 - 1.00e+00)
DP	Colon cancer	C3_COLON	FinnGen	72	-9.04E-02	1.17E-01	4.38E-01	9.14e-01 (7.27e-01 - 1.15e+00)
DP	Endometrial cancer	C3_CORPUS_UTERI	UK Biobank	76	-5.57E-04	1.24E-03	6.55E-01	9.99e-01 (9.97e-01 - 1.00e+00)
DP	Endometrial cancer	C54	UK Biobank	76	-1.19E-03	1.13E-03	2.91E-01	9.99e-01 (9.97e-01 - 1.00e+00)
DP	Endometrial cancer	C3_CORPUS_UTERI	FinnGen	72	-4.61E-01	1.76E-01	8.73E-03	6.31e-01 (4.47e-01 - 8.90e-01)
DP	Esophageal cancer	C3_OESOPHAGUS	UK Biobank	76	-2.20E-05	3.83E-04	9.54E-01	1.00e+00 (9.99e-01 - 1.00e+00)
DP	Esophageal cancer	C15	UK Biobank	76	-5.53E-04	4.02E-04	1.69E-01	9.99e-01 (9.99e-01 - 1.00e+00)
DP	Esophageal cancer	C3_OESOPHAGUS	FinnGen	72	-4.59E-01	2.92E-01	1.16E-01	6.32e-01 (3.56e-01 - 1.12e+00)
DP	Kindey cancer	C3_KIDNEY_NOTRENALPELVIS	UK Biobank	76	1.02E-03	4.69E-04	2.99E-02	1.00e+00 (1.00e+00 - 1.00e+00)
DP	Kindey cancer	C64	UK Biobank	76	1.46E-03	4.18E-04	4.75E-04	1.00e+00 (1.00e+00 - 1.00e+00)
DP	Kindey cancer	C3_KIDNEY_NOTRENALPELVIS	FinnGen	72	3.08E-02	1.50E-01	8.37E-01	1.03e+00 (7.69e-01 - 1.38e+00)
DP	Liver cancer	C3_LIVER_INTRAHEPATIC_BILE_DUCTS	UK Biobank	76	-3.60E-04	2.40E-04	1.35E-01	1.00e+00 (9.99e-01 - 1.00e+00)
DP	Liver cancer	C22	UK Biobank	76	-6.60E-04	2.25E-04	3.29E-03	9.99e-01 (9.99e-01 - 1.00e+00)
DP	Liver cancer	C3_LIVER_INTRAHEPATIC_BILE_DUCTS	FinnGen	72	-8.62E-01	2.67E-01	1.26E-03	4.22e-01 (2.50e-01 - 7.13e-01)
DP	Lung cancer	C3_BRONCHUS_LUNG	UK Biobank	76	8.72E-04	7.21E-04	2.27E-01	1.00e+00 (9.99e-01 - 1.00e+00)
DP	Lung cancer	C34	UK Biobank	76	9.54E-04	7.24E-04	1.88E-01	1.00e+00 (1.00e+00 - 1.00e+00)
DP	Lung cancer	C3_BRONCHUS_LUNG	FinnGen	72	-2.80E-01	1.32E-01	3.46E-02	7.56e-01 (5.83e-01 - 9.80e-01)
DP	Mesothelioma	C3_MESOTHELIOMA	UK Biobank	76	1.21E-04	2.19E-04	5.80E-01	1.00e+00 (1.00e+00 - 1.00e+00)
DP	Mesothelioma	C45	UK Biobank	76	6.27E-04	2.22E-04	4.72E-03	1.00e+00 (1.00e+00 - 1.00e+00)
DP	Mesothelioma	C3_MESOTHELIOMA	FinnGen	72	-4.46E-02	3.80E-01	9.07E-01	9.56e-01 (4.54e-01 - 2.01e+00)
DP	Ovary cancer	C3_OVARY	UK Biobank	76	-3.30E-03	8.56E-04	1.14E-04	9.97e-01 (9.95e-01 - 9.98e-01)
DP	Ovary cancer	C56	UK Biobank	76	-9.90E-04	8.07E-04	2.20E-01	9.99e-01 (9.97e-01 - 1.00e+00)
DP	Ovary cancer	C3_OVARY	FinnGen	72	7.38E-02	1.88E-01	6.95E-01	1.08e+00 (7.45e-01 - 1.56e+00)
DP	Pancreas cancer	C3_PANCREAS	UK Biobank	76	-8.80E-04	3.45E-04	1.08E-02	9.99e-01 (9.98e-01 - 1.00e+00)
DP	Pancreas cancer	C25	UK Biobank	76	-6.22E-04	3.46E-04	7.22E-02	9.99e-01 (9.99e-01 - 1.00e+00)
DP	Pancreas cancer	C3_PANCREAS	FinnGen	72	2.75E-01	1.90E-01	1.48E-01	1.32e+00 (9.07e-01 - 1.91e+00)
DP	Prostate cancer	C3_PROSTATE	UK Biobank	76	1.54E-02	4.18E-03	2.23E-04	1.02e+00 (1.01e+00 - 1.02e+00)
DP	Prostate cancer	C61	UK Biobank	76	8.31E-03	3.11E-03	7.56E-03	1.01e+00 (1.00e+00 - 1.01e+00)
DP	Prostate cancer	C3_PROSTATE	FinnGen	72	1.31E-01	7.63E-02	8.71E-02	1.14e+00 (9.81e-01 - 1.32e+00)
DP	Rectum cancer	C3_RECTUM	UK Biobank	76	-9.85E-04	6.33E-04	1.20E-01	9.99e-01 (9.98e-01 - 1.00e+00)
DP	Rectum cancer	C20	UK Biobank	76	1.90E-04	6.53E-04	7.71E-01	1.00e+00 (9.99e-01 - 1.00e+00)
DP	Rectum cancer	C3_RECTUM	FinnGen	72	-2.28E-01	1.60E-01	1.53E-01	7.96e-01 (5.82e-01 - 1.09e+00)
DP	Skin melanoma	C3_MELANOMA_SKIN	UK Biobank	76	-5.39E-04	1.06E-03	6.12E-01	9.99e-01 (9.97e-01 - 1.00e+00)
DP	Skin melanoma	C43	UK Biobank	76	-2.40E-03	8.89E-04	6.89E-03	9.98e-01 (9.96e-01 - 9.99e-01)
DP	Skin melanoma	C3_MELANOMA_SKIN	FinnGen	72	-1.03E-01	1.42E-01	4.67E-01	9.02e-01 (6.83e-01 - 1.19e+00)
DP	Stomach cancer	C3_STOMACH	UK Biobank	76	-8.18E-04	2.81E-04	3.56E-03	9.99e-01 (9.99e-01 - 1.00e+00)
DP	Stomach cancer	C16	UK Biobank	76	-9.28E-04	3.60E-04	9.93E-03	9.99e-01 (9.98e-01 - 1.00e+00)
DP	Stomach cancer	C3_STOMACH	FinnGen	72	-5.86E-02	1.79E-01	7.43E-01	9.43e-01 (6.64e-01 - 1.34e+00)
DP	Testis cancer	C3_TESTIS	UK Biobank	76	2.53E-04	7.29E-04	7.29E-01	1.00e+00 (9.99e-01 - 1.00e+00)
DP	Testis cancer	C62	UK Biobank	76	2.12E-04	6.07E-04	7.27E-01	1.00e+00 (9.99e-01 - 1.00e+00)
DP	Testis cancer	C3_TESTIS	FinnGen	72	-8.14E-02	3.62E-01	8.22E-01	9.22e-01 (4.54e-01 - 1.87e+00)
DP	Thyroid cancer	C3_THYROID_GLAND	UK Biobank	76	1.87E-04	3.34E-04	5.76E-01	1.00e+00 (1.00e+00 - 1.00e+00)
DP	Thyroid cancer	C73	UK Biobank	76	6.51E-04	2.93E-04	2.61E-02	1.00e+00 (1.00e+00 - 1.00e+00)
DP	Thyroid cancer	C3_THYROID_GLAND	FinnGen	72	-1.63E-01	1.89E-01	3.90E-01	8.50e-01 (5.86e-01 - 1.23e+00)
SCZ	Bladder cancer	C3_BLADDER	UK Biobank	9	-2.93E-05	7.00E-04	9.67E-01	1.00e+00 (9.99e-01 - 1.00e+00)
SCZ	Bladder cancer	C67	UK Biobank	9	-6.78E-04	9.25E-04	4.64E-01	9.99e-01 (9.98e-01 - 1.00e+00)
SCZ	Bladder cancer	C3_BLADDER	FinnGen	8	-9.66E-02	2.18E-01	6.58E-01	9.08e-01 (5.92e-01 - 1.39e+00)
SCZ	Brain cancer	C3_BRAIN	UK Biobank	9	2.19E-04	4.45E-04	6.23E-01	1.00e+00 (9.99e-01 - 1.00e+00)
SCZ	Brain cancer	C71	UK Biobank	9	5.18E-04	4.50E-04	2.50E-01	1.00e+00 (1.00e+00 - 1.00e+00)
SCZ	Brain cancer	C3_BRAIN	FinnGen	8	1.20E+00	3.94E-01	2.32E-03	3.32e+00 (1.53e+00 - 7.20e+00)
SCZ	Breast cancer	C3_BREAST	UK Biobank	9	8.20E-03	4.39E-03	6.18E-02	1.01e+00 (1.00e+00 - 1.02e+00)
SCZ	Breast cancer	C50	UK Biobank	9	6.93E-03	4.27E-03	1.04E-01	1.01e+00 (9.99e-01 - 1.02e+00)
SCZ	Breast cancer	C3_BREAST_3	FinnGen	8	-7.29E-02	1.08E-01	4.99E-01	9.30e-01 (7.52e-01 - 1.15e+00)
SCZ	Colon cancer	C3_COLON	UK Biobank	9	-3.16E-04	1.13E-03	7.80E-01	1.00e+00 (9.97e-01 - 1.00e+00)
SCZ	Colon cancer	C18	UK Biobank	9	-9.28E-04	1.21E-03	4.43E-01	9.99e-01 (9.97e-01 - 1.00e+00)
SCZ	Colon cancer	C3_COLON	FinnGen	8	-2.59E-01	1.70E-01	1.27E-01	7.72e-01 (5.54e-01 - 1.08e+00)
SCZ	Endometrial cancer	C3_CORPUS_UTERI	UK Biobank	9	4.72E-04	1.54E-03	7.59E-01	1.00e+00 (9.97e-01 - 1.00e+00)
SCZ	Endometrial cancer	C54	UK Biobank	9	1.01E-04	1.34E-03	9.40E-01	1.00e+00 (9.97e-01 - 1.00e+00)
SCZ	Endometrial cancer	C3_CORPUS_UTERI	FinnGen	8	-5.95E-02	2.56E-01	8.17E-01	9.42e-01 (5.70e-01 - 1.56e+00)
SCZ	Esophageal cancer	C3_OESOPHAGUS	UK Biobank	9	2.03E-04	4.97E-04	6.82E-01	1.00e+00 (9.99e-01 - 1.00e+00)
SCZ	Esophageal cancer	C15	UK Biobank	9	1.44E-04	5.53E-04	7.95E-01	1.00e+00 (9.99e-01 - 1.00e+00)
SCZ	Esophageal cancer	C3_OESOPHAGUS	FinnGen	8	-3.39E-01	4.40E-01	4.41E-01	7.13e-01 (3.01e-01 - 1.69e+00)
SCZ	Kindey cancer	C3_KIDNEY_NOTRENALPELVIS	UK Biobank	9	-1.48E-03	7.66E-04	5.32E-02	9.99e-01 (9.97e-01 - 1.00e+00)
SCZ	Kindey cancer	C64	UK Biobank	9	-1.87E-03	7.23E-04	9.74E-03	9.98e-01 (9.97e-01 - 1.00e+00)
SCZ	Kindey cancer	C3_KIDNEY_NOTRENALPELVIS	FinnGen	8	-1.79E-01	2.32E-01	4.42E-01	8.36e-01 (5.30e-01 - 1.32e+00)
SCZ	Liver cancer	C3_LIVER_INTRAHEPATIC_BILE_DUCTS	UK Biobank	9	2.64E-04	3.50E-04	4.51E-01	1.00e+00 (1.00e+00 - 1.00e+00)
SCZ	Liver cancer	C22	UK Biobank	9	-4.08E-04	3.66E-04	2.65E-01	1.00e+00 (9.99e-01 - 1.00e+00)
SCZ	Liver cancer	C3_LIVER_INTRAHEPATIC_BILE_DUCTS	FinnGen	8	-4.97E-01	4.29E-01	2.46E-01	6.08e-01 (2.62e-01 - 1.41e+00)
SCZ	Lung cancer	C3_BRONCHUS_LUNG	UK Biobank	9	1.32E-03	9.42E-04	1.60E-01	1.00e+00 (9.99e-01 - 1.00e+00)
SCZ	Lung cancer	C34	UK Biobank	9	3.80E-04	9.45E-04	6.87E-01	1.00e+00 (9.99e-01 - 1.00e+00)
SCZ	Lung cancer	C3_BRONCHUS_LUNG	FinnGen	8	-1.05E-01	1.94E-01	5.88E-01	9.00e-01 (6.16e-01 - 1.32e+00)
SCZ	Mesothelioma	C3_MESOTHELIOMA	UK Biobank	9	-1.37E-04	3.00E-04	6.47E-01	1.00e+00 (9.99e-01 - 1.00e+00)
SCZ	Mesothelioma	C45	UK Biobank	9	3.66E-05	3.11E-04	9.06E-01	1.00e+00 (9.99e-01 - 1.00e+00)
SCZ	Mesothelioma	C3_MESOTHELIOMA	FinnGen	8	-1.22E-01	6.04E-01	8.40E-01	8.85e-01 (2.71e-01 - 2.89e+00)
SCZ	Ovary cancer	C3_OVARY	UK Biobank	9	-2.75E-03	1.21E-03	2.33E-02	9.97e-01 (9.95e-01 - 1.00e+00)
SCZ	Ovary cancer	C56	UK Biobank	9	9.93E-05	1.17E-03	9.32E-01	1.00e+00 (9.98e-01 - 1.00e+00)
SCZ	Ovary cancer	C3_OVARY	FinnGen	8	-5.57E-01	2.95E-01	5.84E-02	5.73e-01 (3.22e-01 - 1.02e+00)
SCZ	Pancreas cancer	C3_PANCREAS	UK Biobank	9	4.18E-04	5.05E-04	4.08E-01	1.00e+00 (9.99e-01 - 1.00e+00)
SCZ	Pancreas cancer	C25	UK Biobank	9	6.75E-04	5.20E-04	1.94E-01	1.00e+00 (1.00e+00 - 1.00e+00)
SCZ	Pancreas cancer	C3_PANCREAS	FinnGen	8	-6.59E-01	2.98E-01	2.69E-02	5.18e-01 (2.89e-01 - 9.27e-01)
SCZ	Prostate cancer	C3_PROSTATE	UK Biobank	9	6.53E-03	5.00E-03	1.92E-01	1.01e+00 (9.97e-01 - 1.02e+00)
SCZ	Prostate cancer	C61	UK Biobank	9	4.91E-03	3.70E-03	1.85E-01	1.00e+00 (9.98e-01 - 1.01e+00)
SCZ	Prostate cancer	C3_PROSTATE	FinnGen	8	-5.46E-02	1.32E-01	6.79E-01	9.47e-01 (7.31e-01 - 1.23e+00)
SCZ	Rectum cancer	C3_RECTUM	UK Biobank	9	-2.35E-04	8.73E-04	7.88E-01	1.00e+00 (9.98e-01 - 1.00e+00)
SCZ	Rectum cancer	C20	UK Biobank	9	1.67E-04	8.08E-04	8.37E-01	1.00e+00 (9.99e-01 - 1.00e+00)
SCZ	Rectum cancer	C3_RECTUM	FinnGen	8	2.09E-01	2.41E-01	3.87E-01	1.23e+00 (7.68e-01 - 1.98e+00)
SCZ	Skin melanoma	C3_MELANOMA_SKIN	UK Biobank	9	-2.46E-03	1.39E-03	7.73E-02	9.98e-01 (9.95e-01 - 1.00e+00)
SCZ	Skin melanoma	C43	UK Biobank	9	-1.75E-03	1.14E-03	1.24E-01	9.98e-01 (9.96e-01 - 1.00e+00)
SCZ	Skin melanoma	C3_MELANOMA_SKIN	FinnGen	8	5.75E-01	2.25E-01	1.05E-02	1.78e+00 (1.14e+00 - 2.76e+00)
SCZ	Stomach cancer	C3_STOMACH	UK Biobank	9	-3.00E-04	4.26E-04	4.81E-01	1.00e+00 (9.99e-01 - 1.00e+00)
SCZ	Stomach cancer	C16	UK Biobank	9	1.84E-04	5.03E-04	7.15E-01	1.00e+00 (9.99e-01 - 1.00e+00)
SCZ	Stomach cancer	C3_STOMACH	FinnGen	8	-4.27E-01	2.94E-01	1.47E-01	6.52e-01 (3.66e-01 - 1.16e+00)
SCZ	Testis cancer	C3_TESTIS	UK Biobank	9	1.10E-03	1.01E-03	2.74E-01	1.00e+00 (9.99e-01 - 1.00e+00)
SCZ	Testis cancer	C62	UK Biobank	9	-5.18E-04	8.00E-04	5.17E-01	9.99e-01 (9.98e-01 - 1.00e+00)
SCZ	Testis cancer	C3_TESTIS	FinnGen	8	-4.78E-01	4.90E-01	3.30E-01	6.20e-01 (2.37e-01 - 1.62e+00)
SCZ	Thyroid cancer	C3_THYROID_GLAND	UK Biobank	9	-7.08E-04	4.69E-04	1.31E-01	9.99e-01 (9.98e-01 - 1.00e+00)
SCZ	Thyroid cancer	C73	UK Biobank	9	-2.60E-04	4.07E-04	5.23E-01	1.00e+00 (9.99e-01 - 1.00e+00)
SCZ	Thyroid cancer	C3_THYROID_GLAND	FinnGen	8	-3.97E-02	2.70E-01	8.83E-01	9.61e-01 (5.66e-01 - 1.63e+00)
